# Epigenetic signatures of regional tau pathology and cognition in the aging and pathological brain

**DOI:** 10.1101/2024.11.07.24316933

**Authors:** David C. Goldberg, Anil R. Wadhwani, Nadia Dehghani, Lasya P. Sreepada, Hongxiang Fu, Philip L. De Jager, David A. Bennett, David A. Wolk, Edward B. Lee, Charles L. White, Jamie M. Walker, Timothy E. Richardson, PART Working Group, Kurt Farrell, John F. Crary, Wanding Zhou, Corey T. McMillan

## Abstract

Primary age-related tauopathy (PART) and Alzheimer’s disease (AD) share hippocampal phospho-tau (p-tau) pathology but differ in ß-amyloid burden and degree of p-tau severity and spread. Thus, PART provides a human model to understand the mechanisms of age and amyloid-independent modifiers of p-tau. Given the dynamics of DNA methylation over the lifespan, we (1) performed an epigenome-wide association study of PART that nominated 13 loci associated with p-tau; (2) developed two novel epigenetic clocks predictive of p-tau in age-, and ß-amyloid-independent manners: “TauSeverity” relates hippocampal p-tau severity in PART and AD and synaptic transmission genes; “TauSpread” relates to p-tau spread to frontal cortex of AD and neuroinflammatory genes; and (3) a machine learning classifier that identifies low- and high resilience individuals with overlapping neuropathological features but distinct epigenetic, transcriptomic, and clinical features. We conclude that the epigenome contributes to the severity and spread of p-tau pathology, guided by distinct pathways with cognitive consequences.
