## Supplemental Table 2 for "Epigenetic signatures of regional tau pathology and cognition in the aging and pathological brain"

### Sheet: PWG TauSeverity
feature	weight
(Intercept)	2.99389
cg00236832	0.062931
cg00295879	4.89966e-05
cg00346007	-0.183478
cg00357904	-0.0768501
cg00388838	0.0129999
cg00432884	-0.00224835
cg00492233	-0.0741463
cg00625436	-0.110943
cg00703040	-0.185225
cg00767581	-0.00891475
cg01075005	-0.00759087
cg01145389	-0.413557
cg01198591	-0.134906
cg01464985	0.0369346
cg01469887	-0.0149924
cg01477858	-0.0111315
cg01516851	-0.00296973
cg01740544	0.000758005
cg01748991	0.0962741
cg01758949	-0.0273344
cg01862034	0.0181993
cg02221302	-0.136621
cg02321536	-0.0862388
cg02382037	-0.000865824
cg02597702	0.299463
cg02666504	-0.0793933
cg02731226	-0.0137861
cg02756375	-0.181846
cg02797353	0.0017503
cg02953007	0.222055
cg03093995	-0.0693483
cg03138416	0.189419
cg03168896	0.00405128
cg03320431	-0.132951
cg03322129	-0.00375449
cg03396681	-0.221064
cg03926921	-0.200947
cg03975200	-0.140729
cg04017326	-0.0616798
cg04054442	-0.107875
cg04141901	-0.0130228
cg04209885	-0.139288
cg04579263	-0.0186476
cg04625715	-0.2375
cg04647558	-0.00820071
cg04869583	0.00071313
cg04873792	0.129936
cg05089427	-0.0967559
cg05101496	-0.0598233
cg05191397	-0.0231799
cg05213073	-0.00313765
cg05324232	-0.0090633
cg05505584	-0.231689
cg05540822	0.0160637
cg06371723	-0.00380367
cg06556827	0.128221
cg06566158	-0.143771
cg06599677	0.0698837
cg06700146	-0.227352
cg06892152	1.15271
cg06931073	0.0218822
cg06997259	0.0917271
cg07002902	-0.000533476
cg07151236	-0.431105
cg07221530	0.040165
cg07375207	0.0309061
cg07411347	0.0237006
cg07560096	-0.189293
cg07609862	0.0144848
cg07699939	-5.86234e-06
cg07805940	-0.0219792
cg07832192	-0.119207
cg07840003	-0.304301
cg08071904	-0.194596
cg08274518	-0.0264484
cg08310816	-0.0404847
cg08341518	-0.0115818
cg08354835	-0.191033
cg08437936	-0.00594398
cg08662568	-0.151443
cg08667600	-0.0261599
cg08708229	0.0798302
cg09036290	-0.000379653
cg09044743	0.0139724
cg09116964	-0.0519681
cg09156233	1.68996
cg09277566	-0.00487721
cg09390792	-0.0317194
cg09555153	-0.0106376
cg09661126	-0.0575361
cg09714194	0.0810079
cg09782259	-0.0569407
cg09970055	-0.033303
cg09991587	-0.193584
cg10027397	0.165634
cg10685947	0.0130221
cg10703441	0.0213265
cg10798655	-0.0933416
cg10919664	-0.0732141
cg11166999	0.0669227
cg11389889	-0.000380293
cg11502800	-0.0815946
cg11679298	-0.562692
cg11762629	-0.128043
cg11866422	-0.0705399
cg11983576	-0.02844
cg11989968	0.139178
cg12235168	-0.694388
cg12285640	0.116981
cg12297839	0.211759
cg12434322	-0.581942
cg12461686	-0.0305702
cg12807946	-0.0164716
cg12958046	-0.076846
cg13246856	0.0199547
cg13314145	-0.288162
cg13372314	0.00325095
cg13401371	-0.234328
cg13481974	0.0377234
cg13519696	0.0857557
cg14051194	0.0495306
cg14222729	0.0174497
cg14259717	-0.00474631
cg14399910	-0.00361647
cg14568971	-0.0547868
cg14586941	-0.0634202
cg14601550	-0.0726506
cg14748795	-0.10728
cg15145296	0.00899139
cg15170715	-0.0189565
cg15204880	0.00668953
cg15244467	0.050912
cg15320541	0.00812361
cg15362595	0.592766
cg15439078	-0.116677
cg15488596	-0.0743629
cg15718325	0.0017877
cg15829642	0.0837385
cg15842430	-0.178184
cg16085276	-0.0224682
cg16224373	-0.0093921
cg16338313	0.138765
cg16422547	0.0954508
cg16433211	0.968891
cg16525042	0.0331566
cg16586224	-0.0928767
cg16707987	0.163097
cg16793370	-0.00115207
cg16826504	-0.0275815
cg16908788	0.000151921
cg17260276	0.000828847
cg17308087	-0.24172
cg17375197	0.0218952
cg17482380	0.0457734
cg17877566	-0.00053503
cg18323993	-0.00324319
cg18544415	-0.000190793
cg18572650	-0.0758921
cg18729445	0.000420392
cg18762422	-0.113457
cg19016296	0.0403594
cg19070139	0.0622977
cg19301141	0.0482495
cg19348488	0.0329582
cg19356022	-0.0142438
cg19422138	0.00460135
cg20215176	-9.78773e-05
cg20656701	-0.00790277
cg20660627	0.0162975
cg20749584	0.107407
cg20930114	0.196633
cg20981412	-0.0569676
cg21273088	-0.0398663
cg21302951	-0.00273374
cg21529788	-0.102657
cg21534766	0.0616116
cg21637763	-2.37786e-05
cg21908878	-0.0878581
cg22065423	-0.0411096
cg22082329	0.132688
cg22144990	0.0436364
cg22253817	-0.032221
cg22376712	0.365326
cg22782972	-0.162262
cg22802994	-0.00328667
cg22867858	0.163871
cg23221375	-0.086938
cg23247524	-0.0324227
cg23252919	0.15942
cg23311195	0.0361177
cg23365345	-0.000339953
cg23404097	0.00249628
cg23505344	-0.0345103
cg23603076	0.0985194
cg23995093	0.000790229
cg24280819	-9.37365e-05
cg24393552	-0.00958183
cg24664038	-0.246719
cg24763790	-0.00119801
cg24774581	-0.00189079
cg24796103	-0.050586
cg25083091	0.00233036
cg25171089	-0.185798
cg25360833	0.0211786
cg25521012	-0.0696324
cg25599475	-0.146218
cg25695610	0.021152
cg26020164	0.0457983
cg26072213	-0.0845971
cg26100083	0.0407598
cg26140961	-0.270577
cg26318926	0.0805708
cg26525480	0.00179415
cg26571009	-0.062275
cg26623478	0.213827
cg26665224	-0.000548323
cg26719061	-0.0222837
cg26916297	-4.48144e-05
cg26936111	-0.000639498
cg26974111	-0.0653472
cg27565366	-0.498523
ch.3.3598421F	-0.0280257
ch.9.1470405F	0.00780866

### Sheet: ROSMAP TauSeverity
feature	weight
(Intercept)	-33.0499
cg00003784	-0.129271
cg00248713	-1.82913
cg00270311	5.8063
cg00353953	-0.819583
cg00355457	-0.49457
cg00374224	-1.47168
cg00388154	1.62593
cg00424785	6.68386
cg00439709	0.630618
cg00458793	-1.14328
cg00558174	-3.28567
cg00600029	-4.67078
cg00700487	-1.08249
cg00834958	-1.3679
cg00841692	0.759218
cg00847868	1.18641
cg00938540	-0.596891
cg00946316	-3.5427
cg01023778	0.0108181
cg01172310	0.131398
cg01201399	0.340551
cg01299282	1.99244
cg01381613	3.82337
cg01386275	-0.97488
cg01422370	0.10365
cg01546568	6.19974
cg01565965	0.616042
cg01568816	-0.543635
cg01573766	1.01626
cg01585784	11.4354
cg01590416	0.419811
cg01591915	1.74336
cg01670758	-2.50982
cg01766396	-0.586861
cg01829407	4.19332
cg01845356	0.0759647
cg01865721	-0.356017
cg01906695	4.38517
cg01954107	-1.38773
cg02071243	-1.27877
cg02159718	7.59826
cg02304930	-0.239678
cg02324737	-1.05621
cg02354107	2.42531
cg02491787	-0.407033
cg02507889	-0.907365
cg02512902	0.32681
cg02528196	-0.000488884
cg02531193	-0.503154
cg02675466	0.429538
cg02690148	4.77605
cg02729086	2.79761
cg02819384	0.336308
cg02877240	0.351778
cg02904996	-1.29767
cg02941903	6.97225
cg02989669	-5.64892
cg03321180	-2.84134
cg03354898	-0.343696
cg03376062	-2.92155
cg03424469	-0.816192
cg03472954	0.878011
cg03554855	-0.524413
cg03646542	-0.111059
cg03708155	-0.517828
cg03771844	0.713099
cg03782861	0.25272
cg03789498	-0.708186
cg03874601	-0.103306
cg03919875	-1.32303
cg03921216	0.551137
cg03974347	7.00545
cg04017533	-0.420326
cg04021098	-0.935726
cg04046669	0.565211
cg04063348	0.179867
cg04221833	0.869023
cg04249769	0.35613
cg04315692	-1.58511
cg04384873	-0.827958
cg04463722	12.92
cg04500377	0.316584
cg04584833	2.40328
cg04594855	-0.25609
cg04607372	-0.000211051
cg04743933	-14.8571
cg04784535	-4.3493
cg04840167	-0.543876
cg04901763	2.78429
cg04962480	0.765053
cg04991452	-0.0102656
cg05025239	-3.68398
cg05047319	0.80998
cg05060672	-2.56542
cg05146762	-2.0327
cg05153474	-0.335864
cg05342240	0.0807152
cg05347473	0.0704638
cg05469934	-0.204379
cg05519436	-0.111607
cg05637308	0.23548
cg05706652	1.10409
cg05727149	1.18473
cg05731218	-1.32578
cg05779068	-0.232335
cg05883164	0.0891807
cg05902531	23.7108
cg05942152	-11.4671
cg05961632	-1.61238
cg05967123	-2.67067
cg06118116	-2.71011
cg06168021	0.983224
cg06221748	-0.369036
cg06244306	1.90841
cg06264592	-0.225174
cg06276114	-0.588752
cg06298519	-0.664855
cg06372850	0.864633
cg06414842	-0.00475353
cg06500727	0.441156
cg06513375	0.00100181
cg06543365	1.0173
cg06639101	0.615842
cg06688014	0.299108
cg06808522	-0.0920373
cg06817539	-1.51572
cg06836872	-1.17259
cg06873352	-0.547119
cg06922155	2.20002
cg06927280	3.41439
cg06941335	-2.92575
cg06980204	-0.00642804
cg06988310	-2.13116
cg07003739	0.0569236
cg07052015	-2.87837
cg07062885	0.214681
cg07113802	0.839615
cg07143125	-0.273723
cg07179693	12.8543
cg07181952	0.717891
cg07203951	-0.0418297
cg07275305	-1.45478
cg07308381	0.102019
cg07434465	1.50887
cg07477792	-0.388578
cg07493516	0.485628
cg07537692	-0.912495
cg07570470	-0.606629
cg07590294	-0.597596
cg07624812	-0.644162
cg07687398	1.01363
cg07690098	4.5368
cg07725355	-12.612
cg07940198	0.000696021
cg07959982	-1.81564
cg07976787	0.262377
cg08060195	-2.46177
cg08099381	-0.806144
cg08115833	-10.8168
cg08147938	-2.41272
cg08161158	-9.99311
cg08166554	-6.19776
cg08238777	1.94233
cg08239869	1.23336
cg08262608	-2.93255
cg08272286	-1.50396
cg08286599	3.71008
cg08299454	0.902341
cg08330183	-4.54569
cg08522143	-0.054516
cg08599824	0.5756
cg08713437	-0.172591
cg08820079	-0.00255984
cg08879099	-0.28843
cg08889789	1.55876
cg08993368	-0.926851
cg09010156	0.0280488
cg09012734	1.2694
cg09039689	-1.87746
cg09075163	-0.816242
cg09138445	3.70228
cg09145322	1.02416
cg09154256	-0.117777
cg09221450	0.241623
cg09339159	15.8112
cg09345868	-1.58309
cg09353705	0.65218
cg09409209	0.596559
cg09511914	-0.115137
cg09562675	-0.00381034
cg09794131	-6.20332
cg10023271	1.28036
cg10064886	9.75712
cg10081998	-7.88985
cg10094691	1.9815
cg10189362	-1.5937
cg10203631	-0.638031
cg10230711	0.201012
cg10254967	0.451711
cg10271547	12.5433
cg10289177	0.0310136
cg10381455	1.07427
cg10407585	1.94651
cg10434888	5.84516
cg10443146	3.72329
cg10451253	2.73485
cg10493506	-1.17405
cg10498524	0.850241
cg10508780	0.07953
cg10599900	-0.745688
cg10679266	2.1279
cg10769343	3.65299
cg10778836	1.51489
cg10997274	-0.995179
cg11196437	-0.202454
cg11418813	6.74918
cg11432443	-6.0449
cg11480267	-0.219583
cg11497758	-0.0329737
cg11706349	3.66636
cg11722376	-3.21841
cg11844827	0.790829
cg11996093	5.19063
cg12067522	0.130145
cg12078157	-0.416903
cg12103951	0.108572
cg12204732	-4.13546
cg12245370	-0.0102322
cg12453748	-6.41765
cg12615879	-0.050944
cg12697833	-3.25675
cg12852151	0.0101157
cg12857945	1.59045
cg12866229	0.322281
cg13139587	0.387387
cg13176979	0.424756
cg13180064	-4.30549
cg13220129	-0.0118453
cg13227621	0.330886
cg13248604	1.75381
cg13266292	0.496001
cg13369817	0.480942
cg13431152	5.75814
cg13513188	0.0419403
cg13519452	-0.230095
cg13563863	2.2799
cg13615338	3.97373
cg13625030	-0.449443
cg13791589	10.0309
cg13880081	-0.653048
cg14001858	-10.544
cg14036923	0.0004702
cg14049295	0.732335
cg14064229	11.5975
cg14077847	-1.28738
cg14096889	-21.868
cg14120583	-0.766873
cg14168939	0.354819
cg14371731	0.12492
cg14414162	0.898296
cg14431546	3.2024
cg14476358	-0.421326
cg14479829	-2.25155
cg14559574	0.603053
cg14633504	0.025825
cg14646641	-0.397194
cg14652629	-0.951672
cg14719990	-3.56206
cg14750751	0.397796
cg14781189	-1.08991
cg14795268	1.68895
cg14857877	3.33928
cg14903202	-5.9354
cg15077792	1.03453
cg15120220	2.36636
cg15233292	-1.26472
cg15259986	-0.48016
cg15472403	1.61733
cg15626777	2.29081
cg15657225	0.425268
cg15831653	6.0361
cg15899738	3.49453
cg15993258	-0.00100485
cg16011679	-2.9357
cg16198571	3.39959
cg16254764	-1.36732
cg16307325	0.663545
cg16427315	3.56431
cg16609181	6.03133
cg16625109	0.376299
cg16739503	1.49334
cg16761390	1.20985
cg16840978	4.62003
cg17000593	2.74686
cg17031165	0.497757
cg17067226	0.822835
cg17132079	-0.465226
cg17140222	0.574121
cg17362483	0.132942
cg17373751	4.60518
cg17391316	2.92085
cg17545301	-0.00419575
cg17566325	0.195061
cg17695351	5.97348
cg17715469	-0.483349
cg17802537	-1.00688
cg17824173	0.760313
cg17919502	-0.00123104
cg18001180	3.28536
cg18061433	1.56014
cg18145683	0.0148457
cg18155840	-0.0290099
cg18173454	1.10023
cg18234561	7.15154
cg18235835	-0.401661
cg18255584	-0.135701
cg18256252	-0.0131563
cg18264020	-0.89086
cg18372600	-0.0283561
cg18375610	0.0187273
cg18411891	-1.7248
cg18434348	-2.52572
cg18595228	-0.788071
cg18600035	-2.53342
cg18844144	-0.36118
cg18950539	-1.46251
cg18956095	1.23283
cg18964954	0.914284
cg19000871	-0.108423
cg19016664	-1.61041
cg19063516	-1.04406
cg19235955	0.567
cg19261050	2.89585
cg19267596	-0.66772
cg19271242	-0.0235492
cg19440553	0.058332
cg19510224	-3.96318
cg19559392	1.06174
cg19577671	0.0639913
cg19754520	0.002714
cg19780563	-2.29012
cg19810433	1.08288
cg19886484	-0.11425
cg19899961	-5.28436
cg19939130	3.12913
cg19941686	1.23578
cg19955402	0.409609
cg19980771	-0.689002
cg20185360	10.8255
cg20353465	-2.11007
cg20632873	1.33883
cg21048162	0.139832
cg21052677	-3.02326
cg21120402	-0.297975
cg21197365	0.513595
cg21207418	0.00321692
cg21238440	0.000378936
cg21242663	2.33645
cg21314480	-0.625983
cg21324308	0.647208
cg21340500	0.394011
cg21519896	1.54032
cg21553283	-0.698202
cg21637763	1.09191
cg21695830	0.292354
cg21748751	0.474372
cg21762601	0.132802
cg21846903	-0.176036
cg21869440	-0.122276
cg21918548	0.153418
cg21992771	-0.00484731
cg22014194	-0.501773
cg22076769	1.10378
cg22088263	-0.415086
cg22089899	-0.666461
cg22166169	0.0799387
cg22227034	0.238069
cg22335801	-0.421956
cg22374058	0.072132
cg22414151	2.0132
cg22561460	-0.257852
cg22562383	-0.467272
cg22720431	-0.537873
cg22817198	0.33232
cg22826141	-0.436242
cg22964496	-0.365003
cg23034818	1.75728
cg23295071	-0.247161
cg23535753	2.68978
cg23590244	11.4534
cg23623667	0.715157
cg23624822	0.225094
cg23656050	-0.312108
cg23658477	-4.58089
cg23726526	-1.44441
cg23980314	-13.1136
cg24025255	0.00123796
cg24043192	0.604322
cg24046884	-1.65997
cg24073782	0.781636
cg24102700	0.0407942
cg24127593	1.30154
cg24178500	1.39688
cg24351262	-0.0178802
cg24368876	0.100952
cg24451422	0.0158901
cg24698727	-1.84476
cg24796272	-1.23536
cg24881569	-0.641457
cg24896096	-0.186967
cg24940701	4.30604
cg24977027	2.38856
cg25021456	-0.122971
cg25117600	0.334717
cg25325501	0.666205
cg25342409	-0.344206
cg25420253	-0.597397
cg25435819	-0.00513515
cg25558099	-2.79311
cg25623250	-1.00817
cg25683810	0.890155
cg25692259	5.30661
cg25698525	-0.179525
cg25764190	6.34731
cg25794571	3.42834
cg25810999	0.218559
cg25842285	-1.49011
cg25899147	-1.62368
cg25928579	-0.00826271
cg26112846	2.12456
cg26174539	5.38525
cg26224652	0.911371
cg26252167	-0.0587288
cg26355811	1.10319
cg26423542	-1.56346
cg26430560	-0.51829
cg26442874	1.33008
cg26450554	-0.251476
cg26460366	-0.0114397
cg26476217	8.89478
cg26500223	-5.35654
cg26565975	0.501544
cg26663123	-0.0023864
cg26829131	-2.04243
cg26862314	1.21152
cg26875989	-0.00341193
cg26891150	-2.66935
cg26939227	0.000528595
cg27014783	-0.582431
cg27093637	-1.84776
cg27157050	0.559438
cg27175509	0.780173
cg27201679	1.07238
cg27256528	-0.249751
cg27481594	0.103622
cg27497299	-0.731674
cg27534624	10.0043
cg27561713	-0.816454
cg27625748	0.777744
ch.13.601939F	-0.95323
rs1467387	0.18892

### Sheet: ROSMAP TauSpread
feature	weight
(Intercept)	2.07839
cg00014998	1.08223
cg00047052	1.4305
cg00083265	2.89687
cg00088033	-1.76113
cg00107890	-0.885705
cg00146928	0.624068
cg00206168	0.217267
cg00261325	0.485923
cg00346326	0.101228
cg00367327	0.00165389
cg00395420	-0.324111
cg00481159	0.400632
cg00606880	0.235135
cg00693710	0.933792
cg00802237	-0.563463
cg00804073	-1.3285
cg00813135	2.51829
cg00928816	-0.471067
cg00959298	-0.0378656
cg01032398	-0.0011418
cg01134608	-0.317242
cg01170486	-1.73157
cg01265531	0.123715
cg01393233	-2.26306
cg01422370	0.384341
cg01476222	-0.125193
cg01494441	0.296454
cg01515543	0.0001781
cg01606885	0.0761571
cg01619345	-0.141602
cg01630691	0.1849
cg01858866	-0.425851
cg01907098	0.636492
cg01911708	2.59796
cg01971089	19.7467
cg01999158	-1.69019
cg02064237	-2.32876
cg02123262	-0.156483
cg02138218	-1.21846
cg02276973	-1.00892
cg02371052	-1.17486
cg02374837	-0.00547797
cg02444243	-0.253988
cg02506716	-0.447803
cg02580969	0.0579357
cg02676175	0.336172
cg02792740	0.0502119
cg02794788	1.95678
cg02802904	0.823231
cg02813298	0.0266375
cg02816348	-2.68901
cg02847575	-0.638113
cg02905828	-0.347189
cg02970551	1.45583
cg03253309	1.17039
cg03254916	1.95356
cg03302088	0.163644
cg03346875	-7.49373
cg03383382	-1.64968
cg03407631	-0.0773235
cg03413328	-2.05699
cg03446195	-2.18297
cg03458695	-0.224582
cg03473016	0.346908
cg03593014	-1.38128
cg03603642	-0.433846
cg03617700	-0.225048
cg03634650	3.09069
cg03640756	-0.725236
cg03694261	0.0106604
cg03770147	1.48506
cg03818715	0.589411
cg03833068	0.0402652
cg03841431	-0.0926455
cg03892157	-0.56417
cg03923850	4.50596
cg03981954	-0.407746
cg03987653	-0.201109
cg04057642	-0.573207
cg04223924	0.02591
cg04270799	-0.232262
cg04277677	-0.0119526
cg04326337	-0.492555
cg04378940	-4.37436
cg04392971	4.00662
cg04526365	-0.796885
cg04568339	0.139366
cg04583074	0.0254775
cg04635340	-1.63411
cg04675542	0.0152453
cg04797885	0.0342512
cg04809136	0.00854161
cg04851044	-2.19336
cg04915300	-0.353259
cg04964669	-0.138729
cg04982834	0.168213
cg05019221	0.00058495
cg05118960	-0.000293954
cg05165935	1.15035
cg05194412	0.0876373
cg05223158	0.695413
cg05413285	-0.221931
cg05636499	0.255143
cg05637308	0.874141
cg05660179	-13.0335
cg05875700	1.0618
cg05906350	-4.21137
cg06119461	-1.56869
cg06394833	3.0824
cg06434709	-1.08734
cg06435374	0.116793
cg06484100	0.85908
cg06495347	1.2619
cg06554935	2.14634
cg06628693	-0.00280762
cg06706156	2.02859
cg06728974	-1.17362
cg06742628	-0.00897925
cg06775149	0.943782
cg06804344	-0.0372651
cg06811701	0.0440851
cg06880245	-0.979231
cg06908458	-0.955895
cg06987623	-1.40942
cg07169498	-0.671871
cg07277387	0.254406
cg07306414	-2.26982
cg07328519	0.26821
cg07444152	0.756246
cg07491199	-0.428534
cg07561894	0.354321
cg07692489	-0.194839
cg07733198	-2.79396
cg07739369	-7.03332e-05
cg07750914	2.50992
cg07805064	-0.233683
cg07822788	0.65862
cg07846081	-1.12186
cg07880104	4.59686
cg07964833	-0.035532
cg07967643	0.946171
cg08043345	0.0971816
cg08071472	-1.05901
cg08115833	-3.19171
cg08129848	-0.239364
cg08140387	-2.04756
cg08154280	-2.8102
cg08183291	0.166766
cg08262608	-0.410423
cg08318600	-0.535215
cg08332990	0.415291
cg08370082	-0.127854
cg08376968	-0.477543
cg08410704	-1.24196
cg08421587	0.00223618
cg08496737	-1.09624
cg08592890	0.774733
cg08724371	1.62107
cg09015280	0.436155
cg09022952	-1.42408
cg09030187	-0.0631871
cg09068086	-0.0748391
cg09170051	8.06202
cg09182189	1.89397
cg09257735	-0.0112435
cg09303236	-0.296635
cg09355292	2.5646
cg09404334	-0.937061
cg09423080	0.840032
cg09486689	0.465611
cg09511963	0.113182
cg09522706	1.12103
cg09526693	1.18404
cg09537038	-1.59243
cg09724374	0.179442
cg09735390	1.80081
cg09761310	-1.82762
cg09799873	1.25956
cg09846054	-0.680431
cg10059450	0.0640218
cg10107890	-0.0193815
cg10128753	0.0310423
cg10165518	1.57387
cg10255759	-1.75732
cg10328393	-0.645697
cg10400804	2.41265
cg10401356	0.00199331
cg10434888	0.998279
cg10491652	1.26829
cg10628205	-0.107472
cg10758165	2.70782
cg10826174	-2.25379
cg10894682	-1.24798
cg10914292	1.50438
cg10928034	3.21075
cg10935762	0.208855
cg10968199	0.87102
cg11087503	0.246378
cg11088861	1.44146
cg11155625	0.149081
cg11201751	-0.000580362
cg11244695	-0.747089
cg11392877	0.201507
cg11411220	0.282814
cg11411904	5.52683
cg11481968	1.16107
cg11546777	-0.0986424
cg11721591	-0.420837
cg11772801	-0.448848
cg11801959	0.0456092
cg11948469	-1.77222
cg12122340	0.000160155
cg12355813	0.450183
cg12437115	0.338641
cg12439388	3.3345
cg12440549	-1.00064
cg12450708	-0.529779
cg12526474	0.037418
cg12619536	-6.15726
cg12623782	0.252802
cg12691427	-0.972105
cg12773394	1.73012
cg12827188	0.0738752
cg12882103	-0.265392
cg12926938	1.68223
cg12951094	0.129233
cg12964047	0.722955
cg12985245	-0.0509401
cg13022121	-3.40003
cg13134662	0.324237
cg13171943	1.21084
cg13185177	-2.01787
cg13275321	0.116337
cg13278858	-2.78758
cg13279926	0.0659256
cg13375589	0.000400439
cg13408027	-0.77992
cg13421247	-0.433058
cg13464995	1.15394
cg13471791	0.193775
cg13528344	1.04364
cg13613532	3.62943
cg13636371	0.00046823
cg13681468	-0.465063
cg13695746	-0.347381
cg13789458	1.36027
cg13820434	-0.619695
cg13826154	0.0198896
cg13854727	0.388435
cg13859441	1.61559
cg14030904	-0.00323869
cg14079243	0.0082544
cg14191688	0.0908621
cg14338830	-2.06866
cg14363981	0.364617
cg14470647	-1.29569
cg14606382	0.258754
cg14756795	0.317041
cg14756913	-1.27174
cg14773826	-0.988718
cg14817024	-0.915711
cg14854055	-0.0112292
cg14894144	-0.153923
cg14948822	1.34214
cg14988214	-2.09809
cg15018760	-4.09899
cg15089219	0.324077
cg15131784	0.285954
cg15142214	1.49822
cg15174310	0.407724
cg15389765	0.327267
cg15462970	-0.0954208
cg15547734	-2.04856
cg15800421	-0.210395
cg16005145	1.55968
cg16054502	0.491636
cg16064364	-0.447313
cg16135716	-2.95468
cg16152482	0.776699
cg16226669	-0.28736
cg16322792	-0.230442
cg16358155	0.0194384
cg16416045	-3.86645
cg16419724	-0.0248374
cg16426366	-0.652283
cg16427109	-0.587968
cg16434098	0.0411104
cg16436377	-0.878697
cg16596470	-1.67762
cg16626670	0.0152155
cg16752029	0.0304292
cg16791721	1.9584
cg16820411	-0.480914
cg16916914	-3.1646
cg17020582	1.19667
cg17055083	-3.30071
cg17168630	0.451443
cg17179314	-0.0941604
cg17293719	-0.258637
cg17422019	-0.487904
cg17468185	1.30935
cg17496421	-0.526416
cg17526300	0.122345
cg17532444	0.618482
cg17619876	-0.111462
cg17621966	0.319649
cg17783509	0.240867
cg17858697	1.19882
cg17920936	0.195563
cg18102738	0.11813
cg18109320	-1.00918
cg18184219	-0.763045
cg18261205	0.736795
cg18343862	0.759559
cg18449361	0.291562
cg18462764	-1.84394
cg18540157	-0.666878
cg18599400	-0.229368
cg18644286	-0.0551936
cg18745317	-0.0519661
cg18778959	1.0698
cg18787244	1.32929
cg18815765	0.0215188
cg18826598	0.488395
cg18833133	0.416099
cg18856478	0.166938
cg18963763	-0.300604
cg18964954	0.868203
cg18993457	-0.376592
cg19141316	-0.178932
cg19256656	0.0199013
cg19302996	-0.804197
cg19367933	0.00199102
cg19579652	-0.0457982
cg19635869	4.3639
cg19756622	-0.172613
cg19839698	-0.211209
cg19879906	0.0441944
cg19994023	0.0767703
cg20001070	0.0341264
cg20014960	0.355494
cg20116907	-0.563596
cg20158796	2.74217
cg20175702	-0.43251
cg20208633	1.22881
cg20219100	-0.599026
cg20272463	1.79421
cg20409501	0.140343
cg20570797	0.029495
cg20604456	1.83801
cg20676317	0.352006
cg20682563	0.0172464
cg20905088	-0.653104
cg20951711	3.19761
cg20994084	2.05907
cg21030607	-0.752064
cg21160099	0.596284
cg21173721	-1.06944
cg21211367	0.128227
cg21238440	0.00360641
cg21247874	0.0144174
cg21324308	0.174185
cg21350498	-0.118737
cg21362478	-0.805252
cg21515785	-0.497022
cg21563078	0.705888
cg21581129	-2.33489
cg21669371	0.782032
cg21671806	0.636143
cg21697134	1.96217
cg21704793	0.254116
cg21764921	-0.155606
cg22084302	-0.344383
cg22110158	-0.34088
cg22128724	-0.00258077
cg22202131	3.27189
cg22238489	-0.629891
cg22380139	0.0229802
cg22454022	0.0823968
cg22459517	-0.0887687
cg22496996	0.00186498
cg22587703	1.21462
cg22646528	-2.51794
cg22677100	1.02654
cg22691746	-0.000587219
cg22755526	2.2695
cg22918133	-3.06708
cg22951342	-0.713547
cg22993195	-0.0452003
cg23021650	-0.107849
cg23037403	-0.619665
cg23097826	-0.317402
cg23104930	-0.70133
cg23400883	1.11129
cg23415203	0.178989
cg23531468	0.0293225
cg23570433	0.115247
cg23586322	0.0341096
cg23597271	3.00531
cg23661343	-0.314584
cg23662675	-1.51213
cg23726483	-0.195292
cg23738384	0.153948
cg23837804	0.172527
cg23920917	-0.900289
cg23985370	1.59735
cg24036517	-0.852668
cg24178671	-1.0779
cg24231804	-0.556883
cg24291203	-2.78666
cg24408436	-0.311586
cg24532523	0.172913
cg24593559	-0.115838
cg24610044	0.108971
cg24631526	0.586204
cg24698211	-0.0218329
cg24838010	1.38928
cg24951989	0.00244758
cg24990564	0.626622
cg25244200	0.187013
cg25351572	0.670037
cg25352328	-0.139936
cg25375186	-0.179878
cg25565203	-0.135243
cg25579356	0.344949
cg25680145	-0.536047
cg25730098	0.45012
cg25766537	0.0501428
cg25768734	7.53905e-05
cg25802888	-0.281766
cg25819103	-0.499193
cg25859489	0.945306
cg25872941	1.76482
cg25884711	2.72609
cg26144456	-1.04935
cg26152983	-0.899211
cg26188621	0.104254
cg26227935	-0.636208
cg26257771	-0.320394
cg26349976	0.499477
cg26450866	0.232003
cg26519339	-0.176187
cg26527655	-0.162294
cg26534215	-0.582663
cg26623263	-0.374229
cg26651950	-0.531509
cg26652022	0.424541
cg26712821	-0.597431
cg26730024	0.1619
cg26826339	0.0919449
cg26843074	0.00190921
cg26890706	-0.107088
cg26925450	-0.149605
cg26945941	0.278292
cg27100022	-3.92297
cg27100316	1.04768
cg27108998	-1.44395
cg27127608	-0.006129
cg27269492	-1.37881
cg27333099	0.396574
cg27365978	0.886802
cg27375286	0.015319
cg27376683	0.394363
cg27391540	3.64721
cg27409802	-0.0252964
cg27549944	-0.00601277
rs11249206	0.0262715

### Sheet: ROSMAP TauSeverity -Amyloid Adj
feature	weight
(Intercept)	-35.204
cg00024790	1.72055
cg00071265	0.660546		Amyloid Adjusted Model
cg00157439	0.25992
cg00182416	0.498145
cg00222690	-1.64605
cg00238353	-0.403844
cg00421654	0.995927
cg00442802	-2.88641
cg00537203	-0.976394
cg00697290	-1.43723
cg00787608	-2.29698
cg00864954	0.0447316
cg00905417	-0.0302656
cg00909156	0.510173
cg00914626	0.420629
cg00973823	-2.602
cg01091143	0.546145
cg01091565	3.33303
cg01150351	1.13474
cg01152800	-0.805708
cg01178703	0.00929924
cg01201399	1.47191
cg01238679	2.27337
cg01246716	15.4371
cg01360281	0.216096
cg01422370	0.0226134
cg01424147	3.57772
cg01510153	-0.0261027
cg01579019	-0.00336578
cg01591915	2.15918
cg01700003	3.10607
cg01704947	-0.0858579
cg01739569	-3.68149
cg01919652	2.00277
cg01954107	-0.408038
cg01981048	-0.310948
cg02104392	-0.156389
cg02149532	0.810328
cg02159718	1.56263
cg02226194	0.644362
cg02231590	2.86453
cg02236913	-1.28035
cg02259324	0.522793
cg02288819	1.8586
cg02299586	1.4462
cg02304930	-0.995466
cg02324737	-0.832346
cg02507889	-0.00915328
cg02531193	-0.672203
cg02550308	0.841841
cg02675466	0.281987
cg02700172	-4.06174
cg02729086	4.95144
cg02802834	-0.260672
cg02814692	1.12369
cg02865149	7.15955
cg02882493	-0.00440368
cg02946204	-0.162708
cg02984614	10.3954
cg02989669	-5.87231
cg03046560	-2.08677
cg03072621	2.34001
cg03084983	-0.0936997
cg03115379	0.602955
cg03131598	11.4695
cg03204305	-0.646599
cg03284649	1.77447
cg03395651	-0.0268791
cg03630596	-0.165845
cg03708155	-1.97889
cg03768859	4.01881
cg03822259	-1.47282
cg03874601	-1.57243
cg03905500	-0.32627
cg03909821	-2.13555
cg03974347	2.5652
cg04013093	0.335709
cg04221833	3.06696
cg04237618	1.3157
cg04337796	-4.84223
cg04349219	-2.84745
cg04379041	-0.470276
cg04853367	-2.56196
cg04876245	-0.0150527
cg04893913	-0.945265
cg04902856	0.230199
cg04912523	-3.2161
cg05019661	0.412355
cg05047319	0.656511
cg05052703	-0.013899
cg05097820	-0.978444
cg05221057	1.46339
cg05225390	-2.40156
cg05337222	1.90767
cg05342138	-3.06089
cg05379954	0.260658
cg05414754	2.03071
cg05446539	-1.29218
cg05469934	-1.16057
cg05528533	3.66776
cg05645505	-0.486488
cg05684528	-1.19046
cg05705018	-0.00130965
cg05779068	-0.425299
cg05788332	2.25048
cg05802514	0.358925
cg05836974	-0.905743
cg05883164	1.95173
cg06083089	-0.466345
cg06118116	-1.30023
cg06192220	0.781169
cg06244306	3.12558
cg06350203	8.54826
cg06372850	3.1191
cg06390363	0.602876
cg06490744	-0.835303
cg06500727	2.58029
cg06543365	3.55417
cg06585804	1.50369
cg06677048	-0.0835957
cg06778013	-0.038084
cg06814102	0.941456
cg06817539	-2.19734
cg06846884	-0.995323
cg06860600	-0.513729
cg06873352	-0.899693
cg06927280	7.24481
cg06941335	-4.97134
cg06988310	-8.97263
cg07062885	1.07605
cg07081887	-2.01911
cg07113802	2.81214
cg07179693	6.53929
cg07210453	0.311016
cg07275305	-0.676821
cg07295586	-1.13779
cg07468777	-2.85713
cg07476924	1.17595
cg07537692	-1.42332
cg07590294	-0.444649
cg07608658	-0.505822
cg07655598	-1.33427
cg07690098	0.870603
cg07702696	0.714481
cg07893900	4.47368
cg07921731	3.71097
cg07928642	0.0242285
cg07934217	1.33271
cg07968520	-0.187281
cg08024847	-12.3107
cg08169659	-2.61334
cg08228600	-1.97605
cg08238777	13.6565
cg08247921	-1.26421
cg08249698	-0.0057326
cg08258506	0.786213
cg08376848	-4.83837
cg08497332	-1.17299
cg08522143	-1.2882
cg08621196	-1.59651
cg08668676	-0.00090022
cg08692733	-0.0913294
cg08696931	1.7354
cg08842287	-0.395663
cg09012471	-0.450409
cg09012734	1.88744
cg09075163	-0.668521
cg09124496	-0.489157
cg09221450	0.408112
cg09261992	-0.00952718
cg09338645	-0.913926
cg09339159	5.24119
cg09345868	-0.911594
cg09476019	2.81308
cg09504398	-2.43668
cg09531376	-0.786745
cg09640070	0.191682
cg09651738	-5.34369
cg09766323	0.678703
cg09794131	-3.85051
cg09837243	-5.24651
cg09879797	1.31383
cg10023271	2.19872
cg10091994	-0.771805
cg10132010	0.482124
cg10143731	0.669437
cg10152756	-2.13397
cg10178831	1.44516
cg10192196	0.261912
cg10208294	-1.70452
cg10217953	0.402391
cg10301657	-0.716597
cg10381455	0.258124
cg10493506	-0.351015
cg10599900	-0.899155
cg10644701	-0.0609184
cg10778836	0.171884
cg10848640	-0.844744
cg10924080	0.21626
cg11056234	-1.66726
cg11251234	0.567619
cg11346754	-2.41128
cg11357534	0.125421
cg11374884	-0.450012
cg11389889	0.0253174
cg11411220	0.0697736
cg11432443	-1.0309
cg11664809	1.59144
cg11818853	6.4165
cg11872776	7.12239
cg11887721	-1.25505
cg11996093	9.31385
cg12019614	0.287331
cg12026749	-0.277476
cg12062099	-1.87889
cg12069073	8.00992
cg12238853	0.0199758
cg12309938	-0.51596
cg12387106	-2.10295
cg12390907	20.0811
cg12608881	1.24228
cg12697833	-0.892093
cg12825252	1.58573
cg12990410	0.281686
cg13139587	1.4079
cg13168317	-3.83023
cg13174009	4.1958
cg13266292	0.274704
cg13394857	-1.24011
cg13513188	0.562351
cg13588265	-0.768514
cg13593617	-0.0584388
cg13666703	-0.00056837
cg13703087	2.24529
cg13705268	3.22868
cg13708645	1.66409
cg13713523	1.67559
cg13745957	-0.278434
cg13749508	-0.000864544
cg13772595	-2.51004
cg13787029	-0.114735
cg13812937	0.184946
cg13880081	-2.29281
cg13885357	0.596326
cg13907504	-0.114506
cg14036923	0.036055
cg14049295	0.956504
cg14058699	-0.390386
cg14069306	0.0645557
cg14095044	-1.28891
cg14096889	-13.4444
cg14098385	-2.47413
cg14101821	0.984621
cg14120583	-0.734594
cg14141919	-0.00934727
cg14344620	-0.0253549
cg14352362	0.649059
cg14354749	2.44979
cg14408428	-1.45416
cg14516704	0.0422693
cg14566103	-0.0854703
cg14652629	-0.461337
cg14678088	0.616441
cg14693893	-2.45663
cg14781189	-6.29935
cg14857877	4.4712
cg14981312	8.16415
cg15127832	3.79203
cg15161177	-1.524
cg15285217	-0.253503
cg15295273	-0.590297
cg15318792	-0.97805
cg15420520	0.0681398
cg15451258	-0.480445
cg15494405	-6.07918
cg15593510	-0.739778
cg15611624	0.165343
cg15657225	0.559816
cg15664067	-3.67316
cg15728918	5.58127
cg15822712	0.0954826
cg15899738	3.27979
cg15989935	5.80401
cg16047292	0.00185175
cg16293959	0.636779
cg16330359	0.00818547
cg16497921	-1.00037
cg16598730	1.14269
cg16660417	-0.00898019
cg16680704	0.220954
cg16712549	2.34087
cg16793199	-1.04599
cg17067226	0.039618
cg17140222	0.143197
cg17241013	-2.22321
cg17264941	0.41418
cg17391316	3.95113
cg17474650	17.1641
cg17507749	0.365686
cg17509836	-1.90223
cg17519763	-3.83996
cg17554126	0.376137
cg17557230	3.42571
cg17723299	-0.111241
cg17802537	-0.363596
cg18013419	2.5152
cg18056973	-6.5688
cg18061433	0.293226
cg18090577	1.30878
cg18097555	-0.0201959
cg18161654	-1.97614
cg18173454	1.7763
cg18255584	-4.29465
cg18282456	-1.64991
cg18299363	-0.752494
cg18369516	0.589581
cg18371102	0.188402
cg18372600	-0.964676
cg18396626	-0.49321
cg18433086	0.845595
cg18447587	-6.882
cg18600035	-0.217757
cg18699526	-5.54018
cg18708960	1.09354
cg18924848	-0.0493197
cg18948199	1.75219
cg19001789	0.0618146
cg19007141	-0.113266
cg19096034	2.47986
cg19098091	0.895498
cg19306307	-0.696632
cg19313043	14.6144
cg19327137	-0.772796
cg19427746	0.0497609
cg19440553	1.04602
cg19555886	-0.0467637
cg19595763	-3.87301
cg19603075	3.19394
cg19616851	0.181663
cg19648955	3.11121
cg19655704	-1.4974
cg19686940	-1.07508
cg19717773	-0.346852
cg19729338	0.173632
cg19766624	1.01688
cg19807656	1.03545
cg19812514	-2.37825
cg19828499	-1.69171
cg19851563	0.0801403
cg19993224	-1.18846
cg20075114	-1.1067
cg20185360	0.056483
cg20191307	-2.23698
cg20194595	-0.95191
cg20195046	-1.05595
cg20351608	8.09395
cg20427486	-0.052594
cg20496314	-1.02467
cg20577878	4.49842
cg20613402	5.86676
cg20622964	-1.045
cg20696478	1.76629
cg20840778	-2.45906
cg21052677	-0.733196
cg21079394	1.2048
cg21079646	-2.38479
cg21153004	-0.103794
cg21211053	8.72237
cg21240812	1.65774
cg21574815	-0.0464882
cg21618733	-6.667
cg21619639	2.60537
cg21641465	0.174308
cg21663181	0.863543
cg21826606	1.82281
cg21881652	-0.873437
cg21910821	-6.84492
cg22001110	0.0937997
cg22088263	-0.582417
cg22166169	1.99447
cg22227034	1.42619
cg22355506	1.87692
cg22414151	4.79998
cg22425813	-2.43092
cg22495068	1.85671
cg22561460	-0.55013
cg22775138	0.75648
cg22812442	-0.154342
cg22844265	-0.684171
cg22980306	-1.58378
cg23034014	0.0149311
cg23365666	-4.2348
cg23396177	2.83571
cg23474794	-5.1249
cg23525596	-0.484771
cg23560113	2.83384
cg23623667	0.686488
cg23658477	-5.86609
cg23733394	0.153224
cg23742601	-1.1862
cg23782820	-0.0731017
cg23850899	-0.169527
cg23855715	-0.00559252
cg23931836	-16.8192
cg23970189	0.312302
cg23980314	-3.64564
cg24027202	-9.77473
cg24073782	0.441972
cg24127593	0.279455
cg24178500	1.25297
cg24229662	0.538556
cg24233426	-2.10729
cg24293044	-0.229664
cg24342409	1.52607
cg24378559	-0.26358
cg24412501	-8.57513
cg24451422	2.7151
cg24484339	-0.316346
cg24623382	-1.24365
cg24859617	-0.760736
cg24881569	-1.26241
cg24896096	-0.000222719
cg24940701	4.60999
cg25011763	-0.695678
cg25034424	-0.544967
cg25217636	-2.05161
cg25255988	0.579041
cg25260683	0.0705479
cg25335107	-0.947057
cg25360747	1.02361
cg25575984	0.455714
cg25612057	-0.737112
cg25788729	-0.970797
cg25794571	15.1007
cg25899147	-0.808486
cg25928579	-0.0661157
cg26008007	1.05644
cg26018685	-0.00597793
cg26229879	1.82564
cg26252167	-0.280429
cg26476217	11.9087
cg26552030	0.0125691
cg26938314	-0.49998
cg27005935	-1.35178
cg27014783	-0.419946
cg27065896	-0.789536
cg27197835	-1.56847
cg27221392	-0.732617
cg27231335	4.10548
cg27233612	-6.86377
cg27351896	4.16348
cg27481594	0.0868033
cg27501458	-5.05767
cg27531982	0.835781
cg27534624	10.1016
cg27579532	-8.65445
cg27583071	-1.38502
cg27625748	0.639022
rs1467387	0.185568

### Sheet: ROSMAP TauSpread -Amyloid Adj
feature	weight
(Intercept)	-12.9868
cg00014998	1.3673
cg00031303	-0.483398		Amyloid Adjusted Model
cg00083993	0.0319501
cg00146928	0.398698
cg00148127	-0.0545225
cg00186383	0.134138
cg00216680	0.544659
cg00261325	2.09448
cg00294684	-1.32116
cg00367327	1.14286
cg00395420	-0.0451479
cg00421032	1.53033
cg00570518	0.0137756
cg00603617	-1.383
cg00804073	-1.68013
cg01060471	-0.272793
cg01091143	0.331215
cg01170486	-2.2252
cg01262133	0.0531474
cg01370063	-0.605066
cg01393233	-3.12305
cg01416915	0.3404
cg01422370	0.0525134
cg01423335	-0.617589
cg01447660	1.02943
cg01515543	0.114229
cg01518138	-0.0128833
cg01671642	-0.0972896
cg01900759	0.0497622
cg01907098	0.927652
cg01971089	13.0056
cg02094363	0.387283
cg02160530	0.000480424
cg02200725	-0.834468
cg02268584	-0.164557
cg02358755	0.186914
cg02371052	-3.87427
cg02374837	-0.744319
cg02573329	0.54079
cg02616966	-0.041471
cg02634043	0.246631
cg02676175	0.253748
cg02707277	0.761217
cg02713581	2.43325
cg02736482	-0.980792
cg02738081	-0.0867227
cg02757572	0.208972
cg02813298	0.0923192
cg02816348	-0.25954
cg02847575	-3.71042
cg02986439	-4.18052
cg03091070	0.10224
cg03214622	0.211491
cg03233885	-0.54983
cg03250220	-0.425279
cg03277137	-0.187734
cg03277550	-0.282561
cg03379797	0.178933
cg03505346	0.234892
cg03559467	-1.71019
cg03562736	-0.529686
cg03584544	-0.954264
cg03634650	1.10679
cg03657314	4.44698
cg03696345	-0.256796
cg03748429	0.278573
cg03762823	-0.152909
cg03818715	0.248602
cg03819713	-2.04687
cg03822267	0.0926035
cg03892157	-1.7373
cg03923850	1.05225
cg03943249	0.000503439
cg03945902	0.0578825
cg03989520	-0.253945
cg03996861	0.0387774
cg04053204	0.294377
cg04057642	-0.0180359
cg04058563	-0.29602
cg04097639	0.493683
cg04144151	0.0629579
cg04237489	-0.678422
cg04270799	-0.0292368
cg04334417	-0.198999
cg04393339	0.170205
cg04398180	-0.0573947
cg04455064	-4.21893
cg04530852	0.8357
cg04583074	0.110498
cg04638766	-0.194922
cg04641171	0.0161938
cg04677123	0.214604
cg04805109	3.68911
cg04851044	-0.0618796
cg04852143	-1.25487
cg05037725	-1.78081
cg05040501	-0.0389067
cg05052384	-0.8671
cg05063952	-0.847552
cg05133900	-0.557219
cg05165935	0.177474
cg05348706	-1.00524
cg05370193	-0.523329
cg05499134	1.33147
cg05574324	-0.710746
cg05624445	1.90272
cg05666820	-0.262123
cg05696092	-0.387088
cg05875700	0.991476
cg06002157	-0.0998575
cg06119461	-1.40742
cg06171242	1.46846
cg06206831	1.24438
cg06217314	-0.152153
cg06304895	0.0720287
cg06394833	2.05567
cg06434709	-1.40216
cg06435639	-1.88217
cg06484100	0.04079
cg06495347	0.139872
cg06504063	4.76411
cg06513139	0.0236546
cg06618277	0.0118943
cg06752260	-3.71116
cg06757487	-1.2243
cg06868150	-1.939
cg06940574	-0.213192
cg06958216	-3.13607
cg07104895	0.0162554
cg07151406	-0.338537
cg07277387	0.270925
cg07306414	-0.72876
cg07336987	-0.295662
cg07376834	0.132101
cg07379893	0.210756
cg07444152	1.2575
cg07447431	-1.1329
cg07449730	-2.5486
cg07467199	-0.756811
cg07472579	0.0254761
cg07666065	-0.229142
cg07805064	-0.00202337
cg07834876	0.472907
cg07846081	-1.18214
cg07899425	1.39023
cg07964833	-1.5723
cg08022147	-0.289595
cg08071472	-0.781025
cg08129848	-2.31835
cg08154280	-2.44533
cg08217910	-0.230277
cg08242820	1.05611
cg08264519	-0.536892
cg08318600	-0.306868
cg08332990	0.892217
cg08347373	-0.266069
cg08347500	-0.281515
cg08368973	1.95376
cg08406082	0.725673
cg08457298	-0.0421522
cg08527161	0.00045776
cg08611567	-3.48859
cg08616234	-0.0217598
cg08618204	0.400114
cg08651187	1.5109
cg08685517	0.691238
cg08692198	0.551613
cg08937156	-0.55385
cg08943393	0.641384
cg08947445	0.893354
cg09029538	-1.11654
cg09130963	0.374357
cg09150519	0.000681928
cg09174480	-0.0536623
cg09182189	0.308345
cg09219734	-0.288759
cg09294589	0.650515
cg09340198	-0.262881
cg09385093	1.78663
cg09469610	1.99089
cg09486689	1.24848
cg09526215	-0.247793
cg09537038	-1.2234
cg09630479	0.0325168
cg09718640	1.46314
cg09724374	0.0617348
cg09791366	-0.0287123
cg09795127	-1.47958
cg09799873	2.22638
cg09846054	-0.320471
cg10059450	1.37152
cg10203523	-0.471359
cg10262747	0.379774
cg10265934	2.23805
cg10327440	0.0645287
cg10349685	0.320092
cg10368675	0.586326
cg10407646	-0.48322
cg10415509	0.286018
cg10528576	0.421302
cg10626515	0.205621
cg10687087	0.0305074
cg10810799	0.0102022
cg10826174	-1.0733
cg10853533	0.0261145
cg10860308	-0.084839
cg10894682	-0.601773
cg10914292	2.19517
cg10928034	2.4836
cg10967350	0.850498
cg10968199	0.960987
cg11145282	0.00253263
cg11181763	0.0517308
cg11235291	0.106241
cg11262262	0.221948
cg11355135	-0.367192
cg11411904	2.47457
cg11425449	-1.90899
cg11484348	-0.104827
cg11550474	-0.282311
cg11638320	0.287131
cg11639397	1.1199
cg11772801	-1.19549
cg11828775	-0.149944
cg11855516	0.895438
cg11870426	2.00298
cg11968713	-0.00473255
cg11973900	0.25178
cg12081267	0.284293
cg12102514	-0.715195
cg12332776	-0.00337692
cg12439388	1.58384
cg12604950	0.223073
cg12611243	-0.176704
cg12619536	-0.789594
cg12760563	-0.138456
cg12766106	-1.59862
cg12804865	2.85139
cg12926938	4.27534
cg12951094	0.42221
cg13022121	-3.41323
cg13051450	0.0594355
cg13104969	1.23299
cg13134662	1.66064
cg13171943	1.56667
cg13185177	-0.73911
cg13187349	0.448418
cg13278858	-0.211118
cg13290476	0.00861139
cg13408027	-0.0628654
cg13421247	-0.304211
cg13635007	0.0235365
cg13693652	-0.677614
cg13753460	0.0409953
cg13789458	0.221856
cg13808145	-0.728633
cg13813770	0.803739
cg13823070	0.601019
cg13859441	1.05687
cg14015706	-2.75495
cg14129103	-0.000503503
cg14191688	0.38447
cg14363981	0.963243
cg14402562	0.751954
cg14426913	0.124263
cg14606382	0.141023
cg14614539	-0.880722
cg14630099	0.966987
cg14653418	-0.0396014
cg14756913	-4.45718
cg14761454	-0.26758
cg14773826	-0.26622
cg14774180	-0.555952
cg14945287	0.295538
cg14948822	0.862733
cg14988214	-2.29708
cg15061569	-0.197682
cg15099879	0.360839
cg15127863	0.0258289
cg15135773	-0.23057
cg15217187	1.38989
cg15224383	2.07032
cg15232798	0.141115
cg15332750	1.42361
cg15380603	0.00772251
cg15395087	-0.0541206
cg15402626	-2.92901
cg15511801	-0.081226
cg15577924	0.269598
cg15643428	-0.166915
cg15736734	1.60084
cg15903915	0.148159
cg16060761	-1.16796
cg16087101	0.139464
cg16200116	1.9883
cg16228589	-7.3593
cg16249010	0.14872
cg16324934	-1.02685
cg16427109	-0.547201
cg16565161	-0.132379
cg16596470	-0.165137
cg16783517	10.1753
cg16791721	1.83739
cg16916914	-0.67115
cg17020582	0.681518
cg17035899	0.0953705
cg17074339	0.331892
cg17168630	0.256992
cg17250863	-0.0134108
cg17264618	-0.0732555
cg17443342	0.360473
cg17468185	0.716326
cg17621966	0.017802
cg17783509	0.064952
cg17836177	-0.0883268
cg17840363	-0.336135
cg17892178	0.0292877
cg17995495	-0.84914
cg18098534	0.507134
cg18109320	-0.7848
cg18138202	1.71124
cg18210526	0.126504
cg18249634	0.0491717
cg18568067	-0.114631
cg18787244	1.48477
cg18794664	-0.72904
cg18833133	1.53579
cg18861421	0.310873
cg18916488	-1.48653
cg18929335	-0.480768
cg18995876	-0.00163067
cg19049696	1.83105
cg19097880	0.0197166
cg19158549	2.64194
cg19237879	0.0208641
cg19246110	-0.0697035
cg19327137	-0.183118
cg19357849	0.330935
cg19367933	0.0963908
cg19414122	0.120145
cg19510038	-2.21249
cg19756622	-1.74845
cg19826211	0.182955
cg19847244	0.0779136
cg19910754	0.373126
cg19984853	-0.139845
cg20001070	0.139675
cg20011352	0.656164
cg20095656	-0.124533
cg20219100	-0.209242
cg20600379	-0.445036
cg20604456	1.58426
cg20669049	0.0294959
cg20676317	0.0551696
cg20705392	-0.421758
cg20784768	0.108018
cg20900676	-0.165943
cg20905088	-0.519623
cg20951711	3.46224
cg20986166	0.115667
cg21030607	-0.0214097
cg21058511	0.255929
cg21104040	-0.312387
cg21195914	0.405645
cg21521250	-0.377436
cg21543150	0.52979
cg21563078	0.00118999
cg21565451	-0.785293
cg21692194	0.178839
cg21896766	-0.240744
cg21963854	-0.0969196
cg22109675	0.106912
cg22202131	0.675462
cg22238489	-0.468056
cg22284311	0.953818
cg22689848	0.208684
cg22803510	3.31446
cg22858630	-0.864568
cg22865470	0.212657
cg22880770	-0.0345363
cg22957228	-1.29213
cg22975913	0.113382
cg23037403	-1.61282
cg23097826	-0.812042
cg23104930	-1.28986
cg23112360	0.996944
cg23208176	0.407773
cg23299218	1.77885
cg23400942	0.174448
cg23422156	-0.471613
cg23459416	0.00106752
cg23465990	0.976431
cg23529896	2.83614
cg23731992	5.44888
cg23738384	0.708366
cg23910787	0.283991
cg23915008	-3.52242
cg23985370	0.0415997
cg24041799	2.29771
cg24060102	-0.268614
cg24291203	-0.0017228
cg24310677	-1.04509
cg24323031	0.153803
cg24342094	-1.20617
cg24351167	1.28055
cg24364143	-12.2553
cg24403722	0.000711139
cg24576995	0.119231
cg24631526	0.200621
cg24681654	1.34805
cg24719575	0.478759
cg24735129	-0.953866
cg24872076	-1.07572
cg24990564	0.197693
cg25092681	0.765648
cg25271479	-0.000285092
cg25297425	1.17698
cg25352397	0.251445
cg25375764	-0.739667
cg25492569	0.282736
cg25545920	-0.185707
cg25623035	-0.123984
cg25730098	0.564891
cg25766537	2.51458
cg25786675	0.0323547
cg25796145	-0.642998
cg25859489	2.28249
cg25872941	5.14281
cg25874119	0.562378
cg25884711	4.02803
cg26025691	-2.55878
cg26053358	-0.532593
cg26079250	-0.387715
cg26113512	-0.0716201
cg26205216	3.03232
cg26227935	-0.411012
cg26312337	-0.391325
cg26349976	3.80366
cg26433777	0.260476
cg26450866	0.0527097
cg26519339	-0.113149
cg26527655	-0.318832
cg26591679	0.753234
cg26593521	-1.00739
cg26651950	-0.640324
cg26712821	-0.886536
cg26714650	0.395972
cg26719024	1.09831
cg26841990	-0.172917
cg26843074	0.0380986
cg26859593	1.51483
cg26879386	-0.157537
cg26945715	-0.222847
cg27028760	1.4337
cg27053493	0.113672
cg27108998	-1.20576
cg27192597	-0.644866
cg27291501	-2.18128
cg27327073	0.147145
cg27391540	0.93719
cg27456382	-0.1175
cg27590407	-0.343206
cg27600938	0.262719
ch.17.2196713R	0.151346
ch.20.50084728R	-0.548148
ch.8.81283154R	-0.350579
rs11249206	0.00566521
