## Supplemental Table 4 for "Epigenetic signatures of regional tau pathology and cognition in the aging and pathological brain"

### Sheet: Sheet1
Probe_ID	Effect Size (High vs. Low Resilience)	FDR
cg12307200	0.0134684	0.0027604
cg13390284	-0.00899255	0.00454033
cg25594100	-0.0145938	0.00760855
cg05731218	0.011708	2.77506e-05
cg18346707	-0.00959269	0.000247293
cg14325837	-0.00630196	0.0133802
cg02683408	-0.00493496	0.0852706
cg16326902	-0.00862249	0.0794923
cg13639901	-0.0117239	0.0085618
cg06811467	-0.00467185	0.0060169
cg25389328	-0.00967844	3.7023e-05
cg12114584	-0.0102519	0.00449031
cg07883124	-0.0123307	0.00446961
cg05066959	-0.0245671	8.53174e-05
cg17474422	-0.0134697	0.00799655
cg04157161	-0.0236753	0.000925218
cg23697410	-0.0132823	0.000264001
cg11823178	-0.0233223	5.17911e-06
cg21207436	-0.0104571	0.00449031
cg27660627	-0.0102172	0.00308036
cg17046776	-0.0164974	0.00161861
cg22904711	-0.0176564	0.00446961
cg16988611	-0.0108171	0.00148526
cg18659586	-0.00732897	0.0156223
cg02087565	-0.0156873	0.00387031
cg11652496	-0.00736038	0.0271821
cg24231804	0.0103695	0.000467099
cg21806242	-0.0227686	0.00189079
cg15626350	-0.0125674	0.022763
cg14103343	-0.008833	0.00849631
cg25730428	0.00342949	0.398969
cg15645660	-0.0286046	0.0016524
cg23279355	-0.0145883	0.00948028
cg06401979	-0.00795301	0.0203315
cg17826679	-0.0117918	0.0338632
cg10920329	-0.00552368	0.00208063
cg02317313	-0.0189318	0.000226913
cg15435170	-0.0140002	0.000401501
cg10877430	-0.0127495	0.00337167
cg05845757	-0.0154999	0.00413921
cg22090150	-0.0112597	0.0369735
cg01753263	-0.00704281	0.00308036
cg25840926	-0.0170514	0.000381483
cg09476997	-0.00943868	0.0723414
cg02226192	-0.0110973	0.00187122
cg10996039	-0.00641137	0.0205585
cg07180538	-0.00719269	0.0583392
cg09448088	-0.00748646	0.101536
cg14430943	-0.0149644	0.00986915
cg00921266	-0.0227205	0.000709002
cg13374901	-0.0107338	0.00268686
cg27143204	-0.0112504	0.00835862
cg14645545	-0.0126434	2.77506e-05
cg12234455	-0.00900304	0.010277
cg14034325	-0.0131584	0.00056529
cg10432569	-0.0115601	0.0069527
cg19534021	-0.00689238	0.141327
cg14074251	-0.00988437	0.00707349
cg21048168	-0.00957683	0.0085618
cg20359565	-0.00979425	0.00869658
cg21656522	-0.00632823	0.0447608
cg22941668	-0.00837801	0.0786657
cg26199857	-0.0163384	0.00126964
cg19987111	-0.0061624	0.148931
cg16641055	-0.0112539	0.00526685
cg08202399	-0.0143717	0.00308036
cg09502865	-0.0148876	0.00449031
cg12305431	-0.0152958	0.00241203
cg16885779	-0.00995282	0.0416233
cg03291396	-0.0124786	4.79241e-06
cg23859635	-0.0147742	4.99588e-05
cg26757820	-0.00875701	0.0060169
cg16733298	-0.00553983	0.198595
cg20285026	-0.0162091	0.000767742
cg03195795	-0.0156269	0.0178272
cg11671363	-0.0114886	0.0158103
cg06635946	-0.0065399	0.00301043
cg05810363	-0.0114804	0.00383188
cg01301319	-0.0123422	0.0085618
cg09315367	-0.0155421	0.000823449
cg09148852	-0.00710888	0.0244898
cg15821544	-0.0108847	0.0040167
cg08915824	0.0162976	0.00856162
cg17496421	-0.012777	0.032046
cg07061298	-0.0150763	0.00164819
cg02382221	0.0105817	0.000683379
cg13589218	-0.00964526	0.0530646
cg00979931	-0.0140962	0.0108403
cg04245250	-0.0147366	0.000269505
cg23714454	-0.00670328	0.0418892
cg02882487	-0.00548552	0.166402
cg16406967	-0.0258493	0.00178178
cg18964954	-0.00147025	0.375858
cg22655767	0.00861877	0.00446961
cg16580616	-0.0149406	0.0111094
cg14918359	-0.0103616	0.0138401
cg13076843	-0.0165255	0.00332471
cg13320202	-0.00619243	0.0413834
cg24041556	-0.0121032	0.0305335
cg07810884	-0.00994571	0.0583927
cg12467852	-0.0169917	0.000500841
cg15033653	-0.00733133	0.00140903
cg11724984	-0.0106682	0.0114621
cg01973695	-0.00738849	0.162318
cg23206851	-0.00614505	0.00775353
cg04154027	-0.0150889	0.0245187
cg14437045	-0.0112	0.0111094
cg21122693	-0.00447918	0.145299
cg26132737	-0.011828	0.00128293
cg24338091	-0.0214565	5.96009e-05
cg22385702	-0.00802852	0.0381891
cg04340258	-0.0139746	0.000108019
cg18556455	-0.00617094	0.0380385
cg19703240	-0.00559725	0.489445
cg16773741	-0.0105854	0.0175551
cg25708790	-0.0121458	0.0775919
cg00094412	-0.00558533	0.0643259
cg06804344	-0.013304	0.00167801
cg07264904	-0.0106589	0.00712038
cg22962123	-0.0229655	0.00164819
cg07714812	-0.0131839	0.00230067
cg07472953	-0.00821745	0.0170247
cg17693222	-0.0067907	0.00894283
cg00983482	-0.00432268	0.045909
cg19141316	0.0187986	0.000401501
cg07897180	-0.0039637	0.326216
cg21212076	0.00200999	0.710255
cg23968456	-0.00671869	0.00148876
cg07561894	-0.00480587	0.272395
cg25285237	-0.0148533	5.88527e-05
cg25028855	-0.00510377	0.157592
cg08284593	-0.00545146	0.336048
cg04193923	-0.00805335	0.0131117
cg02827029	-0.0111056	0.0357379
cg04126866	0.0136029	0.00219789
cg26926076	-0.00573972	0.0085618
cg08230957	-0.0165008	0.000377439
cg13341668	-0.0155882	0.00442749
cg16413763	-0.00402908	0.366771
cg17953300	-0.0102394	0.0111094
cg14622549	-0.00551358	0.195354
cg26504110	-0.00978643	0.242327
cg17412901	-0.0125463	0.021334
cg19940077	-0.019868	0.000511044
cg02293044	-0.00428527	0.283002
cg16140558	-0.0022726	0.41858
cg03065175	-0.015278	0.0184759
cg22254463	-0.0151647	0.00436369
cg03466326	-0.00782856	0.0127674
cg07876162	-0.0132523	0.0516805
cg24365896	-0.020541	0.00213042
cg05173058	-4.86127e-05	0.988762
cg05157625	-0.0133983	0.00287054
cg12109823	-0.00783706	0.00187122
cg08839164	-0.0106165	0.0135817
cg23392845	-0.0220846	0.000165243
cg09315172	-0.00212465	0.489445
cg20236750	-0.00120766	0.686806
cg05863637	-0.00691875	0.0909392
cg05205842	-0.0100448	0.0550722
cg03672272	-0.00624814	0.00869658
cg26084700	-0.0058999	0.064384
cg04006327	-0.00793683	0.136802
cg02360002	-0.0135721	0.0326881
cg01294327	-0.00404215	0.32923
cg03156170	-0.00989536	0.0758088
cg06784824	-0.0113746	0.000377439
cg27041424	-0.00705899	0.0281528
cg14606827	-0.0014562	0.123395
cg24001728	-0.00383553	0.16449
cg05460329	-0.00620477	0.05283
cg07012687	-0.0163873	0.00226297
cg13579486	0.0222215	2.8673e-06
cg08481112	-0.00224894	0.12826
cg18935453	-0.0076749	0.153076
cg13559439	-0.00492702	0.15949
cg20682563	-0.00252504	0.407515
cg23120601	-0.0144221	0.00512166
cg18680977	-0.0289776	0.00229223
cg25839744	-0.00495619	0.108062
cg09144964	-0.0142923	0.00232079
cg25316484	-0.00769617	0.00255877
cg23925513	-0.0117776	0.00308036
cg10603156	-0.00176025	0.60797
cg06561886	-0.0185382	0.00545678
cg13389652	-0.00817992	0.0416619
cg15630071	-0.00479386	0.208523
cg10460657	-0.00954265	0.0281989
cg22169791	-0.00277666	0.525447
cg01252023	-0.00752444	0.0758088
cg13393721	-0.00569201	0.0850249
cg02459042	-0.0104325	0.0845342
cg12163800	-0.0143088	0.003133
cg14216068	-0.0202149	0.00513751
cg22957360	-0.0215876	8.74449e-05
cg23979954	-0.00579808	0.0925139
cg08737189	-0.00557582	0.0850249
cg18754118	-0.0154617	0.00454033
cg03308399	-0.0198327	0.0030669
cg09993814	0.00246333	0.485119
cg13166171	-0.00540477	0.214746
cg07049592	-0.00717963	0.0433649
cg17907520	-0.0101036	4.04995e-05
cg04587220	-0.0204692	0.00384739
cg07452625	-0.00531203	0.148321
cg02022491	-0.00578184	0.193103
cg12526474	-0.00240119	0.191651
cg23577865	-0.00365727	0.272771
cg17802213	-0.00693714	0.127875
cg01027532	-0.00737566	0.023577
cg11826961	-0.0106122	0.000116571
cg10264529	0.00777061	0.0295481
cg08952306	-0.0134806	0.0721419
cg24758816	-0.00500972	0.0436998
cg01291088	-0.0134715	0.00268312
cg21152628	-0.00779772	0.0265889
cg16402452	-0.00751234	0.0166031
cg12294118	-0.0117618	0.00762092
cg16868095	-0.0123482	0.00384739
cg13946767	-0.0146733	0.00164819
cg00582562	-0.01283	0.000824679
cg01635063	-0.00951989	0.0196044
cg20710824	-0.0045301	0.343153
cg20618448	-0.00376398	0.0632243
cg14962509	-0.01904	0.00253869
cg12884495	-0.00861179	0.066085
cg24791188	-0.0106812	0.000683379
cg03699765	0.00119988	0.556606
cg02996583	-0.00934559	0.0739478
cg21078963	-0.0161133	0.0159983
cg03309176	-0.00541952	0.21817
cg00990385	-0.00917113	0.0226222
cg21419003	0.00809882	0.0185482
cg04204526	-0.00502805	0.12826
cg26321999	-0.00684421	0.0194633
cg15086474	0.002297	0.468047
cg24550149	-0.0203586	0.000500841
cg22697108	-0.00718024	0.0259674
cg10592478	0.00108201	0.891508
cg13935577	-0.0233627	0.00221129
cg15571231	0.00741511	0.0337782
cg17636309	-0.0132677	0.00152984
cg24786875	0.00176311	0.676018
cg20471691	-0.00648079	0.185916
cg11813441	-0.0129455	0.000113969
cg01807131	-0.00992094	0.0841311
cg16234490	0.00863451	0.0292196
cg02027735	-0.00521694	0.359279
cg18535415	-0.0112354	0.00232079
cg02798280	-0.0240613	0.00196774
cg15355015	-0.0155288	0.00414147
cg02308560	-0.0183906	0.000841093
cg03771844	-0.00152526	0.318357
cg01986016	-0.0129532	0.000377439
cg26811425	-0.00592522	0.302466
cg11839415	-0.0186073	0.0445835
cg01792616	-0.00906807	0.0357379
cg04322572	-0.010545	0.0313616
cg00135497	-0.0265728	0.003133
cg16120196	-0.00675798	0.0631359
cg19138865	-0.00739817	0.0500578
cg23556715	-0.00787253	0.0753596
cg00498089	-0.012003	0.0470622
cg10237442	-0.00444646	0.137713
cg01662334	-0.00421659	0.0965094
cg06753513	-0.00430132	0.0857624
cg01653446	-0.00814762	0.00776832
cg17970299	-0.0110051	0.0500578
cg18880384	0.0211554	0.00181124
cg17775899	-0.0159234	0.000895127
cg13771313	-0.0105268	0.00701248
cg18751141	-0.0114814	0.017589
cg16681421	-0.0121967	0.00776832
cg00431050	-0.00356126	0.251489
cg09126559	-0.00655651	0.143538
cg07482916	-0.00350746	0.406846
cg19384379	-0.008399	0.0113481
cg01478234	-0.0125188	0.0105473
cg02960938	-0.00740042	0.157489
cg13443627	-0.0127436	0.0204756
cg19090784	-0.0137311	0.00384739
cg24707573	-0.0187607	0.0366135
cg16926213	-0.0168566	0.00105508
cg10683615	-0.00894607	0.00883702
cg06925882	-0.00817161	0.0811449
cg05077231	-0.00777775	0.0223089
cg03619256	0.00784358	0.0619232
cg08027484	-0.0100906	0.00402765
cg18419358	0.00490537	0.296738
cg10943921	-0.00481585	0.25215
cg12516359	-0.0311529	0.000377439
cg26972614	-0.00794045	0.0051231
cg08101036	-0.0173032	0.0205821
cg06097370	-0.00734878	0.00364847
cg23060465	-0.00787762	0.070226
cg13240116	-0.00923528	0.0226222
cg16459281	-0.0168606	0.00178178
cg13740598	-0.00800956	0.0586854
cg26884773	-0.016615	0.000414373
cg07107113	-0.00510556	0.1565
cg06425868	-0.00655106	0.0116725
cg12877335	0.014069	0.000100303
cg00931644	-0.0114896	0.0297677
cg19022697	-0.0180484	0.00446961
cg23601468	0.0071161	0.318738
cg12845808	-0.00736976	0.0375516
cg18653451	-0.00920896	0.134322
cg22798214	-0.00542562	0.153441
cg07139495	-0.00519756	0.167194
cg15409097	-0.0101367	0.0448281
cg12860635	-0.00485018	0.244747
cg01287088	-0.0139598	0.0060169
cg05878786	-0.00779627	0.0314462
cg12926341	-0.00748293	0.142378
cg15901783	-0.00497452	0.0895362
cg02421962	-0.00615624	0.0397788
cg01511232	-0.0250165	0.00133726
cg15911153	-0.0230843	0.000307494
cg27124512	-0.00785858	0.0307474
cg18499339	-0.00312953	0.378344
cg15811902	-0.00727301	0.0290397
cg14066207	0.00523251	0.314817
cg02141084	-0.00763011	0.0819171
cg07153966	-0.00439653	0.201185
cg25595793	-0.015388	0.00784314
cg23757461	0.0071924	0.201185
cg23553385	-0.00698165	0.000363229
cg18935743	-0.00926503	0.0678934
cg22714668	-0.010063	0.00936492
cg03874653	0.000421107	0.915437
cg12695465	-0.00942173	0.00411746
cg08706567	-0.00945214	0.0177425
cg23948843	-0.0134568	0.000627512
cg19140834	-0.00628847	0.0240698
cg03905718	-0.00665657	0.224128
cg19432993	-0.00798612	0.00222995
cg05322931	-0.0135645	0.0330805
cg05851442	-0.014594	0.00262659
cg25588480	-0.00370898	0.471477
cg25156118	-0.00913441	0.0184442
cg08991643	-0.0134714	0.0246495
cg16005145	-0.000664512	0.574219
cg01964852	-0.0115162	0.0110949
cg14331619	-0.00456385	0.175898
cg19113668	-0.00545775	0.0138401
cg14275340	-0.00284961	0.292027
cg24524285	-0.0112111	0.0247746
cg08958168	-0.00856051	0.00852853
cg25027367	-0.0141097	0.0112494
cg08497772	-0.00495943	0.100639
cg25252197	-0.00303218	0.432925
cg24731441	-0.00766557	0.0201567
cg23689428	-0.00948114	0.130434
cg12612465	-0.000400927	0.962107
cg17091312	-0.00604717	0.10174
cg18046677	-0.00198624	0.313319
cg01594685	-0.00547679	0.0853437
cg25342568	-0.00315947	0.322656
cg04210566	-0.0178864	0.000988083
cg24460126	-0.00848818	0.0518771
cg23245942	-0.0185063	0.000338188
cg03140866	0.000232922	0.471477
cg10717869	-0.0152208	4.13909e-05
cg26910511	-0.014443	0.00263356
cg17881200	-0.01646	0.000377439
cg18745317	-0.0108375	0.000264001
cg22770815	-0.00786115	0.00757461
cg03176993	0.0101605	0.0138371
cg09831875	0.000959229	0.83904
cg00611789	-0.0126898	0.0206806
cg10588310	-0.00777281	0.0611523
cg25908504	0.000219072	0.763002
cg13792444	-0.00608611	0.135997
cg00289362	-0.00577732	0.130819
cg04522498	-0.00596443	0.137618
cg06410273	-0.00135139	0.681245
cg26149485	-0.0183379	0.000116571
cg05345876	0.00454833	0.386549
cg05417607	-0.011516	0.00024424
cg18145105	-0.0125492	0.00814241
cg03254161	-0.0107695	0.0754909
cg09835878	-0.00695393	0.114136
cg08324801	0.0131149	0.00140903
cg05575054	-0.00177471	0.3283
cg07954489	0.00750453	0.0568121
cg05413285	0.00337314	0.0456401
cg10593713	-0.0118216	0.049201
cg20022862	-0.00789686	0.0386218
cg24676346	-0.00650061	0.108062
cg27342333	-0.00931353	0.0338632
cg21663431	-0.0152944	0.0144617
cg06902698	-0.012011	0.0251719
cg15614119	-0.0166707	0.000321631
cg23411518	-0.00639283	0.0311905
cg14389547	-0.0105296	0.00290786
cg04797885	-0.000690314	0.879817
cg03217337	-0.00761299	0.022567
cg23843484	-0.00575666	0.0813654
cg13458781	-0.00448083	0.355006
cg26516974	-0.0103319	0.00191466
cg20347666	-0.010169	0.00137467
cg02054431	-0.00427236	0.0467009
cg15951469	-0.00799431	0.0114621
cg26407544	-0.0111738	0.000565918
cg09655403	-0.0145901	0.016487
cg08877188	-0.0126418	0.00285126
cg04778178	-0.015502	0.0013269
cg27532360	-0.00822403	0.0250077
cg04669894	-0.0146588	0.00409364
cg02899960	-0.00127318	0.326216
cg15658793	-0.0162798	0.000401501
cg09293614	-0.00405323	0.195944
cg04277677	-0.0105458	0.0185482
cg25112848	-0.00573258	0.207429
cg18122767	-0.00693537	0.0825065
cg26796443	0.00745068	0.0300944
cg21488617	-0.00938788	0.00229223
cg11952236	-0.00936248	0.0211581
cg23829380	-0.00917278	0.0191663
cg02834449	-0.0114745	0.00695987
cg01463828	-0.0278157	0.00137467
cg04299389	-0.014863	0.000321631
cg01053763	0.00740588	0.00147854
cg02360367	0.00282078	0.525447
cg04252044	0.0271227	4.79241e-06
cg10045881	0.0180991	0.000113969
cg22952459	0.0111804	0.00241203
cg12618270	-0.0118545	0.0123863
cg07188648	0.00711984	0.00893669
cg22047013	-0.00652023	0.061569
cg16191087	-0.0086021	0.00668891
cg06492111	-0.00513946	0.158981
cg14798745	-0.00449857	0.0130304
cg04820773	-0.0114505	0.0130318
cg13332142	-0.00526853	0.225036
cg09496748	-0.00998542	0.0670346
cg21566642	-0.0115073	0.00114924
cg08544331	-0.0080325	0.0888345
cg12253175	-0.012607	0.0246495
cg17319601	-0.00853084	0.00204445
cg00034101	-0.0118368	0.017589
cg02211646	-0.0129163	4.99588e-05
cg17943663	-0.00673094	0.060019
cg15241519	-0.00694122	0.00498488
cg03492136	-0.00728676	0.0940828
cg09233429	-0.00862791	0.0678934
cg02762634	-0.00781977	0.0190089
cg16744741	0.00396415	0.410584
cg13280041	-0.0254243	1.97485e-06
cg27078890	-0.0117238	0.0116038
cg23041109	-0.00279839	0.463855
cg19402991	-0.0104475	0.013764
cg23217680	-0.0111749	0.00869658
cg04874795	0.0189638	0.000264001
cg03546977	-0.00695614	0.109775
cg22719902	-0.00329005	0.146551
cg07250758	-0.0179543	0.000232058
cg22880770	-0.0195218	0.00284462
cg03626672	-0.00951261	0.00542913
cg04643690	-0.0080131	0.0306356
cg15498134	-0.00726802	0.16366
cg01987516	-0.0134229	0.00221129
cg03023900	-0.00752465	0.0105094
cg07726287	-0.00598398	0.072087
cg07207652	-0.0126545	0.0030733
cg21171625	-0.00875653	0.0027237
cg01487910	-0.0091519	0.0136719
cg12598837	-0.0141232	0.00417661
cg15472403	4.62785e-05	0.882445
cg06663317	-0.00326279	0.322018
cg01601926	0.00377633	0.283999
cg00574530	-0.000493771	0.0736519
cg21415035	-0.00262659	0.356363
cg13543473	-0.00623481	0.0471495
cg04873053	-0.0145628	2.17027e-06
cg00944649	-0.00821321	0.0586854
cg09827249	-0.0121745	0.000231922
cg24694702	-0.00122768	0.802977
cg14349667	-0.0103284	0.00580091
cg22106280	0.00141866	0.826929
cg15738138	-0.00324611	0.00659722
cg02626208	-0.00607231	0.0866101
cg14553765	-0.0059941	0.175121
cg26175343	-0.00980657	0.00943407
cg04729004	-0.00388152	0.385823
cg06307939	-0.0186826	0.0489785
cg26807095	-0.00299894	0.544374
cg15542784	-0.00548534	0.175224
cg13394216	-0.011132	0.0186702
cg25070253	-0.00737952	0.0976607
cg10472711	-0.00636468	0.0826997
cg08300930	-0.00741809	0.044927
cg01135648	-0.00772693	0.00727486
cg20899625	-0.00601696	0.0758088
cg02117489	-0.00458356	0.0403677
cg21686213	-0.0078901	0.136802
cg01515508	-0.00613265	0.157916
cg11715474	-0.00903193	0.0589949
cg14935646	-0.00564308	0.0445835
cg11351809	-0.00660916	0.023741
cg07959070	-0.00673436	0.0995581
cg15028995	0.0076031	0.00658292
cg01607321	-0.0210312	0.00128293
cg07326016	-0.00507374	0.101536
cg26984805	-0.00456126	0.324518
cg00336946	-0.0090166	0.0312022
cg21998840	-0.0143343	0.038028
cg17126555	-0.0104465	0.00140903
cg06108383	-0.00814183	0.0146949
cg04027736	-0.0175248	0.00229223
cg08766812	0.00781988	0.135698
cg27353361	0.0150639	0.00198708
cg00154846	-0.00299428	0.442953
cg26117521	-0.00817945	0.0186257
cg00489660	-0.00287179	0.398877
cg25162946	-0.000114734	0.713874
cg08122151	-0.00998893	0.0136883
cg25565203	0.0062787	0.193595
cg15194531	-0.0116212	0.044927
cg08373187	-0.00207087	0.628976
cg04460364	-0.0023752	0.50935
cg27494497	-0.0014496	0.477411
cg25495534	-0.00317161	0.638576
cg04813834	-0.00748692	0.0864054
cg16571794	-0.00611239	0.0636085
cg06721411	0.00357096	0.322753
cg05232889	-0.0136801	0.00518783
cg20457732	-0.00668355	0.0085618
cg18396811	-0.00866304	0.0306356
cg09596958	-0.0149962	0.0206806
cg06021990	-0.0064194	0.0965094
cg09982773	-0.00927808	0.229474
cg17871993	0.0104722	0.0411882
cg16792613	-0.00280504	0.160376
cg21213853	0.000936842	0.825658
cg02194129	-0.00193442	0.62582
cg25750259	0.00332666	0.169402
cg07534892	-0.0133394	0.00526685
cg04983977	-0.00683916	0.0591764
cg27328236	-0.00901328	0.0382923
cg07264048	-0.00892928	0.00760855
cg00608661	0.0109699	0.00856162
cg11282657	-0.0158622	3.7023e-05
cg13690564	-0.00432421	0.0750696
cg15121420	-0.00974915	0.00137467
cg05112120	-0.00450102	0.218252
cg27409802	0.0105707	0.000926449
cg05507697	-0.015548	0.000712732
cg23504211	-0.00874228	0.0186702
cg02127234	-0.00552699	0.00757461
cg20249839	-0.0100923	0.00178178
cg07428004	-0.00428606	0.237079
cg16215084	-0.00868718	0.0107796
cg11726986	-2.47969e-05	0.976754
cg07898899	-0.00787193	0.00619942
cg11744304	-0.0170949	0.00659722
cg18810681	-0.0115281	0.0390198
cg05333146	-0.0133006	0.00449031
cg22682161	-0.000815419	0.837276
cg15382568	0.00331123	0.652379
cg22361859	-0.0190913	0.00279971
cg26291600	-0.00254036	0.468754
cg11438310	-0.00579989	0.086242
cg19240213	-0.0186219	0.00308036
cg01353646	-0.0116775	0.00986915
cg01949002	0.000941967	0.834515
cg23013473	0.00281067	0.718027
cg23280506	-0.0055316	0.0470778
cg26908825	-0.00794292	0.0603444
cg18430152	-0.0102002	0.00436369
cg22527345	-0.00709551	0.00358458
cg21445230	-0.00603786	0.00382079
cg08140114	-0.00894298	0.00187973
cg19002941	-0.0107038	0.0138371
cg27044933	-0.000216121	0.92248
cg13412545	-0.010877	0.00203026
cg09787580	-0.00383549	0.2152
cg14028671	-0.0106631	0.0267476
cg23599850	-0.00953172	0.0115025
cg12137450	-0.00542167	0.169951
cg18929335	-0.00418954	0.10675
cg02336104	-0.00721312	0.044927
cg00937392	-0.0152173	0.000281447
cg09073989	-0.00264179	0.260581
cg19779057	-0.00244127	0.509757
cg23143090	0.00567622	0.394976
cg21738443	-0.00462961	0.231159
cg00113369	-0.00365585	0.363046
cg22755142	-0.00745972	0.038761
cg03393040	-0.00533489	0.0366135
cg11302791	-0.00508066	0.123256
cg15161667	-0.00351738	0.543055
cg07785717	-0.010078	0.0190089
cg14181355	-0.0104568	0.131703
cg06166490	-0.00941633	0.0114621
cg24360871	-0.0114847	0.0411882
cg09846177	-0.0030688	0.215244
cg07425824	-0.00818833	0.137618
cg26942121	-0.00528466	0.0281989
cg19048532	-0.0204703	0.000464853
cg21012061	-0.0041287	0.374533
cg11067407	0.00914644	0.00576591
cg09257635	-0.0125969	0.0373664
cg08676510	0.00189636	0.69842
cg27127887	-0.00627425	0.0895362
cg12496975	-0.00540723	0.262046
cg16230060	-0.0016605	0.651981
cg08669096	0.00524745	0.188328
cg12405136	-0.00430899	0.0784987
cg00580752	-0.00907828	0.00197727
cg06377635	0.000467079	0.90108
cg05895618	0.00922584	0.0242575
cg22817638	-0.00877172	0.0127674
cg09977847	0.00156393	0.771132
cg09825979	-0.0166957	0.00163761
cg14557185	-0.0105991	0.0277524
cg05076221	-0.00660563	0.024519
cg15043384	-0.00961496	0.0386218
cg20132830	-0.00219882	0.0251719
cg14164262	0.00127293	0.696302
cg15664905	-0.00275605	0.391534
cg15803845	-0.00281058	0.444654
cg12858577	0.00327039	0.608168
cg04242898	-0.0048494	0.0634331
cg08748913	-0.00306491	0.387904
cg20373544	-0.0105157	0.00357438
cg04481596	0.00489742	0.273898
cg12727060	-0.00936083	0.00449031
cg13030582	-0.00816529	0.00201028
cg00827210	-0.0103834	0.0338632
cg00024516	0.020033	0.00643762
cg19051015	-0.00871454	0.0027237
cg24452069	8.04996e-05	0.767347
cg08813888	0.0214129	0.00024424
cg00164997	0.00851422	0.0487899
cg02803819	-0.0142151	0.0031126
cg25004071	-0.00786573	0.0358789
cg05797770	-0.00387453	0.224015
cg04002235	-0.00469231	0.229164
cg24796644	-0.00825589	0.0763106
cg11998307	-0.00315387	0.296738
cg27443779	-0.00795337	0.00666836
cg22017213	-0.021832	0.000100303
cg14557202	-0.0173357	0.00936492
cg08321382	-0.0092425	0.0710568
cg16797901	-0.0042973	0.548714
cg00002033	-0.0198611	0.00187122
cg16122424	-0.0109803	0.0357379
cg01080902	-0.0111858	0.000197506
cg22932677	-0.00838579	0.0463447
cg02346730	-0.00810127	0.0241616
cg12136950	-0.0110376	0.000731389
cg12500876	-0.00757783	0.032449
cg14845609	-0.00561463	0.106996
cg23454003	-0.00697132	0.167194
cg14867085	-0.00742591	0.086395
cg14014506	-0.0058711	0.0247746
cg26088629	-0.00235866	0.42752
cg25386676	-0.0183383	0.00203026
cg10045137	-0.00921329	0.076275
cg19368582	-0.0116806	0.00207638
cg11756387	0.0036663	0.249556
cg07063890	-0.00947347	0.0422621
cg07522913	-0.00883175	0.0372677
cg17965690	-0.0161933	0.0298689
cg15501381	-0.00381026	0.211117
cg06742628	-0.010049	0.0138401
cg15789095	-0.00801879	0.0761525
cg22754206	-0.00637066	0.0443
cg18413131	-0.0116077	0.00143978
cg00682096	-0.014012	0.0033067
cg12212103	-0.00337953	0.401322
cg05021636	-0.00283013	0.611424
cg06919159	-0.00397306	0.0627644
cg23685994	-0.00962301	0.138508
cg17413194	-0.00673612	0.1994
cg20608100	-0.00269429	0.578821
cg01111041	-0.00339556	0.010375
cg21757281	0.000508785	0.894396
cg20161089	0.00233884	0.606676
cg08291506	-0.0092803	0.0271821
cg25370658	-0.0144802	6.14634e-05
cg13937905	-0.000200141	0.95845
cg02431972	0.00105135	0.851962
cg16237031	0.00442632	0.385823
cg20546777	-0.00458183	0.101963
cg12309456	-0.00821159	0.00672384
cg08699196	-0.0111827	0.000821646
cg02956248	-0.0038202	0.0281989
cg07164791	-0.00120288	0.767347
cg07805777	-0.00765859	0.213482
cg05423018	-0.00410899	0.339788
cg04017036	-0.00510021	0.137911
cg19817165	0.000195986	0.963125
cg23502883	-0.00544149	0.0850249
cg03193328	0.0102555	0.00126964
cg07571638	0.0104076	0.0170247
cg19695978	-0.00583567	0.0707818
cg15089077	-0.0115452	0.000409537
cg17593584	-0.00722424	0.00182646
cg26264232	-0.00795122	0.00466095
cg05498726	-0.0096342	0.0119034
cg02369775	-0.0140448	0.00140903
cg22050611	-0.00252661	0.476078
cg22645427	-0.0171759	4.99588e-05
cg23368715	-0.00887375	0.000683379
cg15831285	-0.00945633	0.00901473
cg09329079	-0.00426542	0.282939
cg16045823	-0.00503436	0.171784
cg01078824	-0.00591595	0.0448281
cg04415672	-0.0109975	0.0381891
cg17246606	-0.00677897	0.012536
cg00621289	-0.00580378	0.0813654
cg01860693	-0.00434618	0.281426
cg07177917	-0.00648647	0.0732709
cg19672993	-0.00106581	0.830105
cg20145009	-0.0114964	0.00659722
cg00384847	-0.00699805	0.003133
cg12538674	-0.00621795	0.0464344
cg23349301	-0.00725805	0.0347088
cg09481537	-0.00691176	0.155458
cg17179862	-0.00845833	0.0154098
cg05584759	-0.00540417	0.0909762
cg16657244	-0.0117839	0.000116571
cg13565138	-0.00271649	0.487757
cg23849826	-0.00372906	0.224128
cg12462883	-0.010151	0.0251276
cg10477592	-0.0087753	0.100767
cg25143508	0.00061812	0.819507
cg05526698	-0.00295399	0.328348
cg02212575	-0.00513763	0.00127275
cg19300307	0.00249755	0.654321
cg27644327	0.00632471	0.139225
cg07561747	-0.00608811	0.127301
cg05800416	-0.0182434	0.00811317
cg04822495	-0.00348804	0.44083
cg19272348	-0.00248511	0.468123
cg02066343	-0.00372899	0.231706
cg13821571	-0.00583192	0.273898
cg26314750	-0.00473264	0.157592
cg07925311	-0.0010461	0.72622
cg25224048	-0.0106122	0.0225744
cg13154057	-0.00631814	0.0010039
cg25367084	-0.00291075	0.306329
cg00907842	0.0183802	0.000988083
cg04484550	-0.00797637	0.203023
cg26022064	-0.015001	3.7023e-05
cg10907744	-0.00338851	0.0596189
cg27351239	-0.0111581	0.00409364
cg18278424	0.00393027	0.30021
cg24379915	-0.00945697	0.00505974
cg01973483	-0.00883271	0.0107796
cg08461425	0.00235649	0.597639
cg27195676	-0.00411639	0.209791
cg02705835	-0.00184382	0.332
cg17983632	-0.022988	0.00591662
cg22663389	-0.00840741	0.0770386
cg25985583	0.0183382	0.00137467
cg23497569	-0.00160806	0.75252
cg06155710	-0.00607404	0.0614626
cg05534186	-0.00802672	0.00842575
cg10806811	-0.00084425	0.799296
cg02969500	-0.0158451	0.000259868
cg06315217	-0.00521733	0.239357
cg00233028	-0.0211782	0.000281447
cg14836522	-0.0106164	0.0113004
cg03458695	0.00767557	0.00143978
cg15871206	0.0138717	0.000414373
cg19190519	-0.00642355	0.0483091
cg18541077	0.00222224	0.55431
cg19828220	-0.0205926	0.000377439
cg26814075	-0.015145	0.00869658
cg12573289	-0.00616264	0.0552449
cg23994191	-0.00905734	0.0051483
cg19811994	-0.00565553	0.10274
cg02707071	-0.00297302	0.435171
cg03775372	-0.00665905	0.0167417
cg02008285	0.00574762	0.143538
cg17873048	-0.00927891	0.00308036
cg02347487	-0.0118458	0.0136883
cg27177779	-0.00439087	0.208553
cg09142117	-0.00276357	0.442255
cg06889108	-0.00849552	0.0320234
cg22429121	-0.00668929	0.0122286
cg02254407	-0.00278307	0.557307
cg00502926	0.00182159	0.831618
cg09895190	-0.0041445	0.0784987
cg19126910	-0.00473241	0.229708
cg22891595	-0.00594333	0.129641
cg14783904	-0.00798222	0.134502
cg14909614	-0.0161677	6.14634e-05
cg26421448	-0.000935666	0.254133
cg16757332	-0.00219227	0.127301
cg09491120	0.00792576	0.160376
cg14976964	-0.000431587	0.287631
cg02291020	0.00748366	0.275262
cg12128839	-0.00358411	0.0252242
cg01101677	0.000464415	0.892128
cg12511113	-6.74563e-05	0.780584
cg14611683	-0.0156106	0.00135476
cg02286008	-0.009146	0.0422621
cg15616998	-0.00524225	0.0506318
cg19999161	-0.0208365	0.000881848
cg18137414	-0.00205503	0.617201
cg22851557	-0.0078629	0.0723482
cg25702652	-0.00940687	0.00784314
cg13793782	-0.0070916	0.0582519
cg25018458	-0.00457487	0.0025396
cg01859228	-0.00604669	0.0846495
cg06651450	-0.00174331	0.60797
cg10853830	-0.00292124	0.436049
cg06271850	-0.00673843	0.0103817
cg17093826	-0.00524625	0.0726785
cg12771715	-0.001983	0.0422621
cg24859236	-0.0139097	0.00869882
cg26402660	-0.0125783	0.0107855
cg21301258	-0.00206664	0.68316
cg15364504	-0.00480191	0.238857
cg05198963	-0.00213851	0.425344
cg18915211	0.00693365	0.00237327
cg09983216	-0.00921692	0.0014167
cg02729344	-0.00762178	0.0249872
cg03760191	-0.00993205	0.0114621
cg23350904	-0.0149357	0.0151479
cg25603636	-0.00598352	0.012822
cg27531571	0.00350183	0.520185
cg08715862	-0.00301539	0.464797
cg02309655	-0.0101952	0.0976607
cg25960403	-0.00604721	0.0203911
cg17552116	-0.000601851	0.912831
cg14007706	-0.00641118	0.0357379
cg21190038	-0.00675359	0.0895362
cg01370449	-0.00498824	0.148321
cg26408224	-0.0108998	0.0251719
cg03407631	0.00345576	0.489443
cg07208114	-0.0164265	0.00325926
cg08486065	-0.00778323	0.00262235
cg11755933	-0.00636806	0.108062
cg00029284	0.00281904	0.571092
cg21522988	0.00334978	0.408374
cg08688548	-0.0216974	0.000767742
cg16098726	-0.00698438	0.012822
cg08198228	-0.00556199	0.256718
cg10702418	-0.00949461	0.0366135
cg07580479	0.0119413	0.00187122
cg03331474	-0.00967012	0.0103817
cg26033526	-0.00742392	0.140599
cg18343862	-0.00575427	0.0447608
cg12490835	-0.00451866	0.0337177
cg23359665	-0.00450199	0.00900581
cg09569347	-0.00597469	0.0495893
cg15418499	0.0156955	0.0145935
cg10267872	-0.00104277	0.630514
cg10276066	-0.00293835	0.32923
cg07679492	-0.00854809	0.00698857
cg15253293	-0.00254955	0.0281989
cg02283487	-0.00614516	0.0136719
cg00253248	0.0168521	0.000842705
cg23226688	-0.00906933	0.0142465
cg20100936	0.000204104	0.516096
cg09206774	-0.00838823	0.163466
cg24594504	0.0139181	0.00542913
cg00718036	-0.00495489	0.0977438
cg17208953	0.00659945	0.159238
cg13699808	0.0117282	0.00498488
cg21768042	-0.000266746	0.931694
cg26955845	-0.010645	0.0209924
cg14802951	-0.00298201	0.437225
cg17385662	-0.00393427	0.361453
cg03803541	-0.00912038	0.00776832
cg23251761	-0.00699565	0.120401
cg20957428	-0.0090832	0.0243836
cg03402775	-0.000395966	0.644102
cg19326543	-0.00456076	0.14852
cg11949335	-0.0208411	0.0202097
cg06093152	0.00356348	0.51412
cg01240931	-0.00202554	0.367453
cg14830003	-0.0187151	0.000824679
cg06112894	-0.0114283	0.0197718
cg12325605	0.00869896	0.0245187
cg13547725	0.0172337	0.0375516
cg06551168	-0.00137621	0.743125
cg06909228	0.00972024	0.064384
cg15751948	-0.014487	0.00232079
cg05935184	0.00569636	0.258902
cg02225599	-0.00423412	0.00526685
cg23058037	-0.0202552	0.000381483
cg20710258	-0.00608918	0.100639
cg20593826	-0.0159373	0.00791425
cg25364619	-0.00027456	0.975048
cg15659713	-0.00854001	0.0550722
cg22388954	-0.00526999	0.0111101
cg19721326	-0.00267364	0.509207
cg05603896	0.0131552	0.00257176
cg13916835	-0.00211456	0.655816
cg21822187	0.00368222	0.158937
cg09310966	0.00838251	0.125715
cg07908984	-0.00356986	0.218252
cg07739369	0.0057356	0.0645726
cg17552333	0.00677951	0.115803
cg24989405	-0.0140713	0.00072456
cg08162476	-0.00848275	0.0283005
cg23198707	-0.00597304	0.0661691
cg11072373	-0.00208445	0.0375516
cg14806752	-0.00608685	0.242327
cg04060561	0.00584918	0.0482845
cg18055623	-0.00684752	0.0758088
cg07523753	-0.0116566	0.00161861
cg25612391	-0.00865007	0.0558973
cg17569124	-0.00244576	0.237598
cg27217474	-0.00827293	0.00287054
cg27043786	-0.0112983	0.000824679
cg05656442	-0.00853727	0.0337974
cg19502936	-0.0035623	0.350269
cg11823551	0.00544173	0.265041
cg16852955	-0.0140232	0.00849107
cg14798653	-0.0150462	0.0045912
cg09296536	-0.00735005	0.0489785
cg17357161	0.000214726	0.907934
cg01447185	-0.00127051	0.385934
cg03876150	-0.0117234	0.00327422
cg17177602	-0.00506642	0.137051
cg09685763	-0.0082232	0.00986915
cg14282004	-0.0117886	0.0281989
cg06580725	-0.00485657	0.0715678
cg00982919	0.00200475	0.413478
cg05051606	-0.00710126	0.0477638
cg18608055	-0.00500259	0.231678
cg18281910	-0.0143445	0.000165243
cg10120764	-0.0109323	0.00473392
cg27295595	-0.00688026	0.0758088
cg17972213	0.000312571	0.952658
cg11183144	0.00307255	0.302126
cg03765258	0.00243267	0.768108
cg11027717	-0.00788835	0.0122286
cg00452882	-0.0345997	0.00701248
cg10682957	-0.0103599	0.0748164
cg10523198	-0.00781299	0.0887086
cg07923390	-0.0119585	0.00181124
cg17221993	-0.00198189	0.529947
cg27544384	-0.00881123	0.107597
cg11417612	-0.00598711	0.014659
cg25917732	0.0110153	0.00446961
cg13553343	-0.00441249	0.0910869
cg08050663	-7.64512e-05	0.975048
cg23325335	-0.015623	0.00187122
cg05446860	-0.0257031	0.00265668
cg00534655	-0.000113879	0.967853
cg20078624	-0.0155725	0.00175185
cg04896437	-0.00629954	0.132669
cg19004565	-0.00601879	0.000435022
cg24399540	0.00581249	0.261248
cg25313468	-0.0139636	0.00255877
cg05868531	-0.0114021	0.0692962
cg19442201	-0.00376231	0.398877
cg01684256	-0.0133438	0.00666836
cg20653717	-0.00506456	0.0283005
cg09442613	0.00731836	0.0715678
cg26224173	-0.00855665	0.208523
cg19526353	-0.00870459	0.00766406
cg06607764	-0.0113166	0.0381891
cg23079727	-0.00763375	0.0070503
cg14080585	-0.01539	0.00208201
cg26477792	-0.00970982	0.0191663
cg21572599	-0.0098045	0.0311905
cg27606341	0.00802213	0.0391348
cg07542558	0.00158537	0.0911743
cg17886546	-0.0106928	0.0045912
cg23939875	-0.0100679	0.0140873
cg01306563	-0.0117506	0.000138667
cg06419659	-0.0144249	0.0025015
cg18542639	-0.00989318	0.00425297
cg02977790	-0.00189973	0.569287
cg10027270	-0.000296232	0.140599
cg05544807	-0.0111385	6.59367e-05
cg10921702	-0.00353679	0.234179
cg04882584	-0.00314912	0.39297
cg22944062	-0.00183743	0.0447608
cg22374525	-0.00904141	0.00167963
cg24135211	-0.0111891	0.0204756
cg25987744	-0.00147417	0.799296
cg07640412	-0.00800718	0.00270152
cg04129132	-0.00547745	0.00776868
cg11324650	-0.011682	0.000841093
cg26885400	0.00539256	0.122943
cg08290628	0.0113657	0.0351998
cg08820801	-0.00544975	0.0910869
cg04216858	-0.00860242	0.0701013
cg22458640	0.00603159	0.0591764
cg06955998	-0.0117555	0.00659629
cg11405200	-0.00484183	0.176332
cg19081470	-0.000367154	0.843727
cg04233230	-0.00750733	0.0589211
cg26580869	0.00160047	0.803939
cg13669080	-0.00366642	0.25215
cg13327545	-0.00389008	0.238722
cg01829163	0.00443358	0.401483
cg17446956	-0.00175236	0.548108
cg03984375	-0.0096847	0.00187973
